# The Genetic Landscape and Epidemiological Characteristics of Inherited Retinal Diseases in the Chinese Population

**DOI:** 10.64898/2026.05.27.26354224

**Authors:** Bing Zeng, Zhonghui Cui, Siting Zhou, Weiwei Dai

## Abstract

**Background:** Inherited Retinal Diseases (IRDs) are a group of genetically heterogeneous blinding conditions. Major global genomic reference databases are disproportionately enriched for individuals of European ancestry. This underrepresentation creates a significant bias that impedes the accuracy of genetic diagnosis in the Chinese population. This study aims to address this limitation by constructing a comprehensive genetic landscape of IRDs using large-scale deep-sequencing data from a large Chinese cohort.

**Methods:** The study leveraged variant data primarily from 10,588 individuals in the China Metabolic Analytics Project (ChinaMAP) and cross-referenced findings against multiple national and international databases. We systematically curated variants within a targeted panel of 291 IRD-associated genes. Variant pathogenicity was assessed using a comprehensive pipeline integrating InterVar-automated classification based on 2015 American College of Medical Genetics and Genomics/Association for Molecular Pathology (ACMG/AMP) guidelines, ClinVar evidence (review status ≥ 1 star), and manual literature curation. We delineated the mutational spectrum, identified population-enriched pathogenic/likely pathogenic (P/LP) variants, and analyzed the distribution characteristics of IRD-associated highly-mutated genes. Furthermore, we calculated the carrier frequencies (CF) and genetic prevalence (GP) of autosomal recessive(AR)-IRD genes in the Chinese population.

**Results:** The study revealed a highly concentrated genetic landscape for AR-IRDs in the Chinese population, with *ABCA4* and *USH2A* emerging as the primary drivers of the genetic burden. This finding aligns with previous Chinese cohorts but contrasts with global databases, where genes such as the X-linked *RPGR* are more prevalent. In contrast, autosomal dominant (AD)-IRDs exhibited high locus heterogeneity, with pathogenic variants dispersed across numerous genes (e.g., *COL2A1* and *MFN2*). We identified a series of P/LP variants that were either high-frequency or significantly enriched in the Chinese population, such as *CNGB1* (p.P530R) and specific recurrent alleles in *ABCA4* and *CYP4V2*. The estimated cumulative CF for AR-IRDs was 1 in 5.60, and the theoretical total GP was 1 in 2,624.67, based on the ChinaMAP data.

**Conclusion:** By integrating the ChinaMAP dataset with diverse genomic resources, this study provides a genetic landscape of IRDs in the Chinese population. Our analysis shows a concentrated mutational spectrum in AR-IRDs, contrasting with the pronounced heterogeneity in AD-IRDs. These findings, including population-specific pathogenic variants and refined prevalence estimates, provide a resource for precision diagnostics, genetic counseling, expanded carrier screening (ECS), and public health policy development in China.
