## Supplementary material for "The Genetic Landscape and Epidemiological Characteristics of Inherited Retinal Diseases in the Chinese Population": sp1-4: Supplementary Table1.xlsx

### Sheet: Supplementary Table 1
Characteristics of the population cohorts and databases used in this study
Types of Population Cohorts	Database abbreviation	Database Full Name	Database Uniform Resource Locator
Chinese population cohort	ChinaMAP	China Metabolic Analytics Project	http://www.mbiobank.com/
	WBBC	Westlake BioBank for Chinese population	https://wbbc.westlake.edu.cn/downloads.html
	HuaBiao	“HuaBiao” Project	https://www.biosino.org/wepd/download
	NCVD	NyuWa Chinese Population Variant Database	http://bigdata.ibp.ac.cn/NyuWa_variants/search.php
	GDBIG	Genome Database of Born In Guangzhou Cohort study	http://gdbig.bigcs.com.cn/
	CMDB	China Millionome Database	https://cmdb.bgi.com/
Global population cohort	gnomAD	Genome Aggregation Database	https://gnomad.broadinstitute.org/downloads
	ExAC	Exome Aggregation Consortium	https://gnomad.broadinstitute.org/downloads
	1000G	The 1000 Genomes Project	https://www.internationalgenome.org/
Regional population cohort	NARD	Northeast Asian Reference Database	https://nard.macrogen.com/
