## Supplementary material for "The Genetic Landscape and Epidemiological Characteristics of Inherited Retinal Diseases in the Chinese Population": sp1-4: Supplementary Table2.xlsx

### Sheet: Supplementary Table 2
The curated panel of 291 inherited retinal disease (IRD)-associated genes used in this study
	AR	AD	XLR	XLD	DD	mitochondrial	unkown
1	ABCA4	ARL3	CACNA1F	CHM	C2	KSS	ARMS2
2	ABCC6	ATXN7	DMD	RP2	CFB	LHON	C3
3	ABHD12	C1QTNF5	NDP			MT-ATP6	ERCC6
4	ACBD5	CA4	NYX			MT-TH	HTRA1
5	ACO2	CAPN5	OFD1			MT-TL1	TLR3
6	ADAM9	COL11A1	OPN1LW			MT-TP	TLR4
7	ADAMTS18	COL2A1	OPN1MW			MT-TS2
8	ADGRA3	CTNNA1	PGK1
9	ADGRV1	EFEMP1	PRPS1
10	ADIPOR1	ELOVL1	RPGR
11	AFG3L2	FBLN5	RS1
12	AGBL5	FSCN2	TIMM8A
13	AHI1	FZD4
14	AHR	GUCA1A
15	AIPL1	GUCA1B
16	ALMS1	HK1
17	ARHGEF18	HMCN1
18	ARL2BP	IMPDH1
19	ARL6	ITM2B
20	ARSG	JAG1
21	ASRGL1	KIF11
22	ATF6	KIF3B
23	BBIP1	KLHL7
24	BBS1	MAPKAPK3
25	BBS10	MFN2
26	BBS12	MIEF1
27	BBS2	MIR204
28	BBS4	NR2F1
29	BBS5	OPA1
30	BBS7	OPN1SW
31	BBS9	OTX2
32	BEST1	PAX2
33	C12orf65	PITPNM3
34	C21orf2	PRDM13
35	C8orf37	PRPF3
36	CABP4	PRPF31
37	CACNA2D4	PRPF4
38	CC2D2A	PRPF6
39	CCT2	PRPF8
40	CDH23	RB1
41	CDH3	RIMS1
42	CDHR1	ROM1
43	CEP164	RP9
44	CEP19	SEMA4A
45	CEP250	SNRNP200
46	CEP290	SPP2
47	CEP78	TEAD1
48	CERKL	TIMP3
49	CFH	TOPORS
50	CIB2	TREX1
51	CLCC1	TSPAN12
52	CLN3	UNC119
53	CLRN1	VCAN
54	CLUAP1
55	CNGA1
56	CNGA3
57	CNGB1
58	CNGB3
59	CNNM4
60	COL9A1
61	CRB1
62	CRX
63	CSPP1
64	CWC27
65	CYP4V2
66	DHDDS
67	DHX38
68	DRAM2
69	DTHD1
70	DYNC2H1
71	DYNC2I2
72	ELOVL4
73	EMC1
74	ENSA
75	ESPN
76	EXOSC2
77	EYS
78	FAM161A
79	FLVCR1
80	GDF6
81	GNAT1
82	GNAT2
83	GNB3
84	GNPTG
85	GPR179
86	GRK1
87	GRM6
88	GUCY2D
89	HARS
90	HGSNAT
91	HMX1
92	IDH3B
93	IFT140
94	IFT172
95	IFT27
96	IFT81
97	IMPG1
98	IMPG2
99	INPP5E
100	INVS
101	IQCB1
102	KCNJ13
103	KCNV2
104	KIAA1549
105	KIZ
106	LAMA1
107	LCA5
108	LRAT
109	LRIT3
110	LRP5
111	LZTFL1
112	MAK
113	MERTK
114	MFRP
115	MFSD8
116	MKKS
117	MKS1
118	MTTP
119	MVK
120	MYO7A
121	NBAS
122	NEK2
123	NEUROD1
124	NMNAT1
125	NPHP1
126	NPHP3
127	NPHP4
128	NR2E3
129	NRL
130	OAT
131	OPA3
132	PANK2
133	PCARE
134	PCDH15
135	PCYT1A
136	PDE6A
137	PDE6B
138	PDE6C
139	PDE6G
140	PDE6H
141	PDZD7
142	PEX1
143	PEX2
144	PEX7
145	PHYH
146	PLA2G5
147	PLK4
148	PNPLA6
149	POC1B
150	POC5
151	POMGNT1
152	PPT1
153	PRCD
154	PROM1
155	PROS1
156	PRPH2
157	RAB28
158	RAX2
159	RBP3
160	RBP4
161	RCBTB1
162	RD3
163	RDH11
164	RDH12
165	RDH5
166	REEP6
167	RGR
168	RGS9
169	RGS9BP
170	RHO
171	RIMS2
172	RLBP1
173	RP1
174	RP1L1
175	RPE65
176	RPGRIP1
177	RPGRIP1L
178	RTN4IP1
179	SAG
180	SAMD11
181	SDCCAG8
182	SLC24A1
183	SLC25A46
184	SLC4A7
185	SLC7A14
186	SPATA7
187	TMEM126A
188	TMEM216
189	TMEM237
190	TRIM32
191	TRNT1
192	TRPM1
193	TTC8
194	TTLL5
195	TTPA
196	TUB
197	TUBGCP4
198	TUBGCP6
199	TULP1
200	USH1C
201	USH1G
202	USH2A
203	WDPCP
204	WDR19
205	WFS1
206	WHRN
207	ZNF408
208	ZNF423
209	ZNF513
