## Supplementary material for "The Genetic Landscape and Epidemiological Characteristics of Inherited Retinal Diseases in the Chinese Population": sp1-4: Supplementary Table3.xlsx

### Sheet: Supplementary Table 3
Carrier frequencies of pathogenic AR-IRD variants in ChinaMAP
Chr	Start	Ref	Alt	Gene	AC_ChinaMAP	AN_ChinaMAP	Assumed_nhomalt_ChinaMAP	Variant_AF	Variant_CF
16	57923327	G	C	CNGB1	130	21176	0	0.00613903	0.0122027
17	58206158	C	T	MKS1	82	21176	0	0.00387231	0.00771463
1	216246592	A	C	USH2A	78	21176	0	0.00368342	0.0073397
1	94030483	C	T	ABCA4	67	21176	0	0.00316396	0.0063079
11	62357038	A	G	ASRGL1	60	21176	0	0.0028334	0.00565074
2	110125218	C	T	NPHP1	54	21176	0	0.00255006	0.00508711
2	110123964	C	G	NPHP1	47	21176	0	0.00221949	0.00442914
8	54629679	C	T	RP1	46	21176	0	0.00217227	0.0043351
6	63720822	A	G	EYS	42	21176	0	0.00198338	0.00395889
1	94077713	G	A	ABCA4	39	21176	0	0.00184171	0.00367663
11	61956946	C	T	BEST1	39	21176	0	0.00184171	0.00367663
1	94098799	G	A	ABCA4	27	21176	0	0.00127503	0.00254681
1	94005469	C	T	ABCA4	26	21176	0	0.00122781	0.0024526
8	10607568	A	C	RP1L1	23	21176	0	0.00108614	0.00216991
8	67074295	A	T	CSPP1	23	21176	0	0.00108614	0.00216991
1	215877882	T	C	USH2A	20	21176	0	0.000944465	0.00188715
11	67456365	G	A	CABP4	19	21176	0	0.000897242	0.00179287
1	94008252	C	T	ABCA4	18	21176	0	0.000850019	0.00169859
1	5874542	G	A	NPHP4	17	21176	0	0.000802796	0.0016043
1	94047010	G	A	ABCA4	17	21176	0	0.000802796	0.0016043
4	15480729	T	A	CC2D2A	17	21176	0	0.000802796	0.0016043
1	94010911	T	A	ABCA4	16	21176	0	0.000755572	0.00151
4	662597	C	T	PDE6B	16	21176	0	0.000755572	0.00151
6	64230600	C	T	EYS	16	21176	0	0.000755572	0.00151
11	17495678	C	A	USH1C	16	21176	0	0.000755572	0.00151
4	186205204	A	C	CYP4V2	15	21176	0	0.000708349	0.00141569
1	93998027	A	G	ABCA4	14	21176	0	0.000661126	0.00132138
11	8039018	C	T	TUB	14	21176	0	0.000661126	0.00132138
17	74922905	C	T	USH1G	14	21176	0	0.000661126	0.00132138
1	216070197	C	T	USH2A	13	21176	0	0.000613903	0.00122705
6	79513298	C	G	LCA5	13	21176	0	0.000613903	0.00122705
10	84201915	G	A	CDHR1	13	21176	0	0.000613903	0.00122705
1	215965451	G	T	USH2A	12	21176	0	0.000566679	0.00113272
3	150972450	A	G	CLRN1	12	21176	0	0.000566679	0.00113272
5	90558898	G	A	ADGRV1	12	21176	0	0.000566679	0.00113272
8	10623146	G	T	RP1L1	12	21176	0	0.000566679	0.00113272
12	55721469	G	A	RDH5	12	21176	0	0.000566679	0.00113272
16	16198103	C	T	ABCC6	11	21024	0	0.000523212	0.00104588
1	94024978	G	A	ABCA4	11	21176	0	0.000519456	0.00103837
1	94046943	T	C	ABCA4	11	21176	0	0.000519456	0.00103837
6	63726645	C	A	EYS	11	21176	0	0.000519456	0.00103837
6	64081870	C	T	EYS	11	21176	0	0.000519456	0.00103837
7	92494357	A	G	PEX1	11	21176	0	0.000519456	0.00103837
16	57964482	C	G	CNGB1	11	21176	0	0.000519456	0.00103837
6	65402606	C	T	EYS	10	21176	0	0.000472233	0.000944019
8	54628209	C	T	RP1	10	21176	0	0.000472233	0.000944019
15	71812410	G	A	NR2E3	10	21176	0	0.000472233	0.000944019
16	56510858	C	A	BBS2	10	21176	0	0.000472233	0.000944019
17	6428362	G	A	AIPL1	10	21176	0	0.000472233	0.000944019
1	215779923	A	G	USH2A	9	21176	0	0.000425009	0.000849658
1	216246741	G	A	USH2A	9	21176	0	0.000425009	0.000849658
1	94043420	C	T	ABCA4	9	21176	0	0.000425009	0.000849658
4	121853077	C	T	BBS7	9	21176	0	0.000425009	0.000849658
4	186208863	A	G	CYP4V2	9	21176	0	0.000425009	0.000849658
10	84248939	C	A	RGR	9	21176	0	0.000425009	0.000849658
14	67726144	T	A	RDH12	9	21176	0	0.000425009	0.000849658
2	98396209	C	T	CNGA3	8	21176	0	0.000377786	0.000755287
3	121790112	G	A	IQCB1	8	21176	0	0.000377786	0.000755287
4	15560607	A	T	CC2D2A	8	21176	0	0.000377786	0.000755287
8	86667097	A	G	CNGB3	8	21176	0	0.000377786	0.000755287
12	1884318	G	A	CACNA2D4	8	21176	0	0.000377786	0.000755287
16	1511137	A	G	IFT140	8	21176	0	0.000377786	0.000755287
16	56506137	G	A	BBS2	8	21176	0	0.000377786	0.000755287
1	215674572	T	C	USH2A	7	21176	0	0.000330563	0.000660907
1	215900194	G	A	USH2A	7	21176	0	0.000330563	0.000660907
1	94008251	C	T	ABCA4	7	21176	0	0.000330563	0.000660907
1	94113062	C	T	ABCA4	7	21176	0	0.000330563	0.000660907
2	15536479	G	A	NBAS	7	21176	0	0.000330563	0.000660907
2	98389721	G	T	CNGA3	7	21176	0	0.000330563	0.000660907
6	63864185	C	T	EYS	7	21176	0	0.000330563	0.000660907
8	43182162	C	T	HGSNAT	7	21176	0	0.000330563	0.000660907
9	78253282	G	A	CEP78	7	21176	0	0.000330563	0.000660907
14	21321257	A	G	RPGRIP1	7	21176	0	0.000330563	0.000660907
14	67724550	C	T	RDH12	7	21176	0	0.000330563	0.000660907
1	215759735	C	T	USH2A	6	21176	0	0.00028334	0.000566519
1	68444858	G	A	RPE65	6	21176	0	0.00028334	0.000566519
1	94001099	G	A	ABCA4	6	21176	0	0.00028334	0.000566519
1	94030453	G	A	ABCA4	6	21176	0	0.00028334	0.000566519
2	233318796	G	A	SAG	6	21176	0	0.00028334	0.000566519
3	132682758	G	C	NPHP3	6	21176	0	0.00028334	0.000566519
4	39228692	T	C	WDR19	6	21176	0	0.00028334	0.000566519
5	149898362	C	G	PDE6A	6	21176	0	0.00028334	0.000566519
8	10612126	G	A	RP1L1	6	21176	0	0.00028334	0.000566519
12	123256924	C	T	C12orf65	6	21176	0	0.00028334	0.000566519
12	1879036	G	A	CACNA2D4	6	21176	0	0.00028334	0.000566519
12	55721878	G	A	RDH5	6	21176	0	0.00028334	0.000566519
14	21324647	C	T	RPGRIP1	6	21176	0	0.00028334	0.000566519
15	43401734	C	T	TUBGCP4	6	21176	0	0.00028334	0.000566519
17	81656574	G	A	PDE6G	6	21176	0	0.00028334	0.000566519
1	197438659	G	A	CRB1	5	21176	0	0.000236116	0.000472121
1	215816996	C	T	USH2A	5	21176	0	0.000236116	0.000472121
3	101319587	G	A	IMPG2	5	21176	0	0.000236116	0.000472121
4	121852955	C	G	BBS7	5	21176	0	0.000236116	0.000472121
5	149883445	G	A	PDE6A	5	21176	0	0.000236116	0.000472121
5	178986225	G	A	GRM6	5	21176	0	0.000236116	0.000472121
5	178986393	G	A	GRM6	5	21176	0	0.000236116	0.000472121
6	42704568	C	T	PRPH2	5	21176	0	0.000236116	0.000472121
6	63789144	C	G	EYS	5	21176	0	0.000236116	0.000472121
6	65334996	C	A	EYS	5	21176	0	0.000236116	0.000472121
9	136431838	C	T	INPP5E	5	21176	0	0.000236116	0.000472121
11	61951946	G	A	BEST1	5	21176	0	0.000236116	0.000472121
11	67456191	C	T	CABP4	5	21176	0	0.000236116	0.000472121
12	1793760	C	T	CACNA2D4	5	21176	0	0.000236116	0.000472121
12	76346594	G	C	BBS10	5	21176	0	0.000236116	0.000472121
12	88068647	T	C	CEP290	5	21176	0	0.000236116	0.000472121
14	67729338	C	G	RDH12	5	21176	0	0.000236116	0.000472121
14	88824709	T	C	TTC8	5	21176	0	0.000236116	0.000472121
1	215965400	T	C	USH2A	4	21176	0	0.000188893	0.000377715
1	5866372	C	T	NPHP4	4	21176	0	0.000188893	0.000377715
1	94001950	C	T	ABCA4	4	21176	0	0.000188893	0.000377715
1	94005499	C	T	ABCA4	4	21176	0	0.000188893	0.000377715
1	94041346	G	A	ABCA4	4	21176	0	0.000188893	0.000377715
1	94063127	T	C	ABCA4	4	21176	0	0.000188893	0.000377715
1	9982570	C	T	NMNAT1	4	21176	0	0.000188893	0.000377715
2	181604081	T	C	CERKL	4	21176	0	0.000188893	0.000377715
2	201629728	C	T	TMEM237	4	21176	0	0.000188893	0.000377715
2	73408724	C	T	ALMS1	4	21176	0	0.000188893	0.000377715
2	73608485	C	T	ALMS1	4	21176	0	0.000188893	0.000377715
2	98395999	C	T	CNGA3	4	21176	0	0.000188893	0.000377715
3	132699988	C	T	NPHP3	4	21176	0	0.000188893	0.000377715
3	93877155	G	A	PROS1	4	21176	0	0.000188893	0.000377715
4	122743399	G	A	BBS12	4	21176	0	0.000188893	0.000377715
4	127920743	G	A	MFSD8	4	21176	0	0.000188893	0.000377715
4	186194568	G	A	CYP4V2	4	21176	0	0.000188893	0.000377715
4	6302001	G	A	WFS1	4	21176	0	0.000188893	0.000377715
6	10770205	G	T	MAK	4	21176	0	0.000188893	0.000377715
6	63762583	G	A	EYS	4	21176	0	0.000188893	0.000377715
8	43159045	G	A	HGSNAT	4	21176	0	0.000188893	0.000377715
8	67074271	G	T	CSPP1	4	21176	0	0.000188893	0.000377715
8	86668055	G	A	CNGB3	4	21176	0	0.000188893	0.000377715
8	86743498	C	T	CNGB3	4	21176	0	0.000188893	0.000377715
10	71793532	G	A	CDH23	4	21176	0	0.000188893	0.000377715
11	61958194	C	T	BEST1	4	21176	0	0.000188893	0.000377715
11	66526807	G	A	BBS1	4	21176	0	0.000188893	0.000377715
11	67455715	C	T	CABP4	4	21176	0	0.000188893	0.000377715
11	77202298	A	G	MYO7A	4	21176	0	0.000188893	0.000377715
12	1801042	C	T	CACNA2D4	4	21176	0	0.000188893	0.000377715
16	1602588	C	A	IFT140	4	21176	0	0.000188893	0.000377715
17	81653209	G	A	PDE6G	4	21176	0	0.000188893	0.000377715
19	7560765	G	A	PNPLA6	4	21176	0	0.000188893	0.000377715
1	109606372	G	A	GNAT2	3	21176	0	0.00014167	0.000283299
1	109606417	G	A	GNAT2	3	21176	0	0.00014167	0.000283299
1	197427547	T	C	CRB1	3	21176	0	0.00014167	0.000283299
1	215674446	C	T	USH2A	3	21176	0	0.00014167	0.000283299
1	215728383	G	A	USH2A	3	21176	0	0.00014167	0.000283299
1	215817002	C	A	USH2A	3	21176	0	0.00014167	0.000283299
1	216089088	C	T	USH2A	3	21176	0	0.00014167	0.000283299
1	46196789	A	G	POMGNT1	3	21176	0	0.00014167	0.000283299
1	68431116	G	C	RPE65	3	21176	0	0.00014167	0.000283299
1	93996137	C	T	ABCA4	3	21176	0	0.00014167	0.000283299
1	94005461	G	A	ABCA4	3	21176	0	0.00014167	0.000283299
1	94005476	G	A	ABCA4	3	21176	0	0.00014167	0.000283299
1	94044733	G	A	ABCA4	3	21176	0	0.00014167	0.000283299
1	94080594	T	A	ABCA4	3	21176	0	0.00014167	0.000283299
1	94120993	C	G	ABCA4	3	21176	0	0.00014167	0.000283299
1	9975672	C	T	NMNAT1	3	21176	0	0.00014167	0.000283299
2	61840157	G	A	FAM161A	3	21176	0	0.00014167	0.000283299
2	63484940	G	A	WDPCP	3	21176	0	0.00014167	0.000283299
2	98396171	C	T	CNGA3	3	21176	0	0.00014167	0.000283299
2	98396485	C	T	CNGA3	3	21176	0	0.00014167	0.000283299
2	98396582	A	G	CNGA3	3	21176	0	0.00014167	0.000283299
3	129528794	C	T	RHO	3	21176	0	0.00014167	0.000283299
3	132692760	A	G	NPHP3	3	21176	0	0.00014167	0.000283299
4	121828271	T	G	BBS7	3	21176	0	0.00014167	0.000283299
4	13381577	G	A	RAB28	3	21176	0	0.00014167	0.000283299
4	154744807	T	C	LRAT	3	21176	0	0.00014167	0.000283299
4	15533264	G	A	CC2D2A	3	21176	0	0.00014167	0.000283299
4	15587930	G	A	CC2D2A	3	21176	0	0.00014167	0.000283299
4	15596103	C	T	CC2D2A	3	21176	0	0.00014167	0.000283299
4	186208943	G	A	CYP4V2	3	21176	0	0.00014167	0.000283299
4	662143	C	T	PDE6B	3	21176	0	0.00014167	0.000283299
4	662188	C	T	PDE6B	3	21176	0	0.00014167	0.000283299
4	663872	T	G	PDE6B	3	21176	0	0.00014167	0.000283299
5	178986129	C	T	GRM6	3	21176	0	0.00014167	0.000283299
6	10803830	C	T	MAK	3	21176	0	0.00014167	0.000283299
6	135323255	G	A	AHI1	3	21176	0	0.00014167	0.000283299
6	135433125	C	T	AHI1	3	21176	0	0.00014167	0.000283299
6	63721297	G	A	EYS	3	21176	0	0.00014167	0.000283299
7	92494568	G	A	PEX1	3	21176	0	0.00014167	0.000283299
7	92499808	G	A	PEX1	3	21176	0	0.00014167	0.000283299
8	95247686	C	T	C8orf37	3	21176	0	0.00014167	0.000283299
9	130699374	C	T	EXOSC2	3	21176	0	0.00014167	0.000283299
9	130699396	T	G	EXOSC2	3	21176	0	0.00014167	0.000283299
10	47350986	G	A	RBP3	3	21176	0	0.00014167	0.000283299
11	103113585	C	T	DYNC2H1	3	21176	0	0.00014167	0.000283299
11	103135514	T	G	DYNC2H1	3	21176	0	0.00014167	0.000283299
11	103158916	C	T	DYNC2H1	3	21176	0	0.00014167	0.000283299
11	117397167	C	T	CEP164	3	21176	0	0.00014167	0.000283299
11	61962297	C	T	BEST1	3	21176	0	0.00014167	0.000283299
11	68386630	C	T	LRP5	3	21176	0	0.00014167	0.000283299
11	77190871	G	C	MYO7A	3	21176	0	0.00014167	0.000283299
14	24082758	G	A	NRL	3	21176	0	0.00014167	0.000283299
14	67692588	G	A	RDH11	3	21176	0	0.00014167	0.000283299
15	71811831	G	A	NR2E3	3	21176	0	0.00014167	0.000283299
15	72695183	C	T	BBS4	3	21176	0	0.00014167	0.000283299
15	72727995	G	A	BBS4	3	21176	0	0.00014167	0.000283299
16	1586264	C	T	IFT140	3	21176	0	0.00014167	0.000283299
16	28488620	G	A	CLN3	3	21176	0	0.00014167	0.000283299
16	49636414	G	A	ZNF423	3	21176	0	0.00014167	0.000283299
16	56501014	G	A	BBS2	3	21176	0	0.00014167	0.000283299
16	56511159	C	T	BBS2	3	21176	0	0.00014167	0.000283299
16	56519784	T	G	BBS2	3	21176	0	0.00014167	0.000283299
17	76540143	T	C	PRCD	3	21176	0	0.00014167	0.000283299
19	45584764	T	C	OPA3	3	21176	0	0.00014167	0.000283299
1	197421233	T	G	CRB1	2	21176	0	9.44465e-05	0.000188875
1	197421404	C	T	CRB1	2	21176	0	9.44465e-05	0.000188875
1	197421659	T	C	CRB1	2	21176	0	9.44465e-05	0.000188875
1	197442278	C	T	CRB1	2	21176	0	9.44465e-05	0.000188875
1	211669146	G	A	NEK2	2	21176	0	9.44465e-05	0.000188875
1	215639187	G	A	USH2A	2	21176	0	9.44465e-05	0.000188875
1	215647552	C	A	USH2A	2	21176	0	9.44465e-05	0.000188875
1	215680349	C	T	USH2A	2	21176	0	9.44465e-05	0.000188875
1	215817098	G	A	USH2A	2	21176	0	9.44465e-05	0.000188875
1	215879090	C	G	USH2A	2	21176	0	9.44465e-05	0.000188875
1	215888461	G	A	USH2A	2	21176	0	9.44465e-05	0.000188875
1	216086749	G	A	USH2A	2	21176	0	9.44465e-05	0.000188875
1	216198458	T	C	USH2A	2	21176	0	9.44465e-05	0.000188875
1	216207367	C	T	USH2A	2	21176	0	9.44465e-05	0.000188875
1	216246618	G	A	USH2A	2	21176	0	9.44465e-05	0.000188875
1	216323633	C	T	USH2A	2	21176	0	9.44465e-05	0.000188875
1	216350564	C	A	USH2A	2	21176	0	9.44465e-05	0.000188875
1	216418627	A	G	USH2A	2	21176	0	9.44465e-05	0.000188875
1	216418693	C	T	USH2A	2	21176	0	9.44465e-05	0.000188875
1	46192402	A	C	POMGNT1	2	21176	0	9.44465e-05	0.000188875
1	68444857	C	T	RPE65	2	21176	0	9.44465e-05	0.000188875
1	93996108	C	T	ABCA4	2	21176	0	9.44465e-05	0.000188875
1	94000899	C	T	ABCA4	2	21176	0	9.44465e-05	0.000188875
1	94010795	C	T	ABCA4	2	21176	0	9.44465e-05	0.000188875
1	94011268	G	A	ABCA4	2	21176	0	9.44465e-05	0.000188875
1	94021845	C	A	ABCA4	2	21176	0	9.44465e-05	0.000188875
1	94021871	A	G	ABCA4	2	21176	0	9.44465e-05	0.000188875
1	94031032	T	C	ABCA4	2	21176	0	9.44465e-05	0.000188875
1	94042766	C	T	ABCA4	2	21176	0	9.44465e-05	0.000188875
1	94063286	T	C	ABCA4	2	21176	0	9.44465e-05	0.000188875
1	94103026	G	A	ABCA4	2	21176	0	9.44465e-05	0.000188875
2	110131733	G	A	NPHP1	2	21176	0	9.44465e-05	0.000188875
2	15238670	C	T	NBAS	2	21176	0	9.44465e-05	0.000188875
2	15467346	G	A	NBAS	2	21176	0	9.44465e-05	0.000188875
2	181558617	G	A	CERKL	2	21176	0	9.44465e-05	0.000188875
2	201640915	G	A	TMEM237	2	21176	0	9.44465e-05	0.000188875
2	27471096	C	A	IFT172	2	21176	0	9.44465e-05	0.000188875
2	27478126	G	A	IFT172	2	21176	0	9.44465e-05	0.000188875
2	29071312	G	A	PCARE	2	21176	0	9.44465e-05	0.000188875
2	61839540	C	T	FAM161A	2	21176	0	9.44465e-05	0.000188875
2	73572699	C	T	ALMS1	2	21176	0	9.44465e-05	0.000188875
2	96797521	C	T	CNNM4	2	21176	0	9.44465e-05	0.000188875
2	98395948	G	A	CNGA3	2	21176	0	9.44465e-05	0.000188875
2	98396017	C	T	CNGA3	2	21176	0	9.44465e-05	0.000188875
2	98396477	G	A	CNGA3	2	21176	0	9.44465e-05	0.000188875
2	98396755	G	A	CNGA3	2	21176	0	9.44465e-05	0.000188875
2	98396812	G	A	CNGA3	2	21176	0	9.44465e-05	0.000188875
3	150943818	A	G	CLRN1	2	21176	0	9.44465e-05	0.000188875
3	93893025	G	A	PROS1	2	21176	0	9.44465e-05	0.000188875
3	93973917	G	A	PROS1	2	21176	0	9.44465e-05	0.000188875
4	186194504	T	A	CYP4V2	2	21176	0	9.44465e-05	0.000188875
4	186205232	G	A	CYP4V2	2	21176	0	9.44465e-05	0.000188875
4	186208972	C	T	CYP4V2	2	21176	0	9.44465e-05	0.000188875
4	39277114	A	G	WDR19	2	21176	0	9.44465e-05	0.000188875
4	47952582	C	T	CNGA1	2	21176	0	9.44465e-05	0.000188875
4	656899	G	A	PDE6B	2	21176	0	9.44465e-05	0.000188875
4	667898	C	T	PDE6B	2	21176	0	9.44465e-05	0.000188875
5	64788968	C	A	CWC27	2	21176	0	9.44465e-05	0.000188875
5	90779063	T	C	ADGRV1	2	21176	0	9.44465e-05	0.000188875
5	90791053	G	T	ADGRV1	2	21176	0	9.44465e-05	0.000188875
5	90791233	C	T	ADGRV1	2	21176	0	9.44465e-05	0.000188875
6	106572025	G	A	RTN4IP1	2	21176	0	9.44465e-05	0.000188875
6	135290527	T	A	AHI1	2	21176	0	9.44465e-05	0.000188875
6	135433081	G	A	AHI1	2	21176	0	9.44465e-05	0.000188875
6	35500032	G	A	TULP1	2	21176	0	9.44465e-05	0.000188875
6	35503564	G	A	TULP1	2	21176	0	9.44465e-05	0.000188875
6	70252140	G	A	COL9A1	2	21176	0	9.44465e-05	0.000188875
7	92494398	T	C	PEX1	2	21176	0	9.44465e-05	0.000188875
7	92501574	C	T	PEX1	2	21176	0	9.44465e-05	0.000188875
7	92506251	G	A	PEX1	2	21176	0	9.44465e-05	0.000188875
7	92518994	C	A	PEX1	2	21176	0	9.44465e-05	0.000188875
8	10612021	G	A	RP1L1	2	21176	0	9.44465e-05	0.000188875
8	43196999	C	T	HGSNAT	2	21176	0	9.44465e-05	0.000188875
8	67164468	C	T	CSPP1	2	21176	0	9.44465e-05	0.000188875
8	86578706	G	A	CNGB3	2	21176	0	9.44465e-05	0.000188875
9	100226236	G	A	INVS	2	21176	0	9.44465e-05	0.000188875
9	100242599	G	T	INVS	2	21176	0	9.44465e-05	0.000188875
9	100292952	C	T	INVS	2	21176	0	9.44465e-05	0.000188875
9	136429749	G	A	INPP5E	2	21176	0	9.44465e-05	0.000188875
9	136430283	C	T	INPP5E	2	21176	0	9.44465e-05	0.000188875
10	110918123	G	T	BBIP1	2	21176	0	9.44465e-05	0.000188875
10	124401749	G	A	OAT	2	21176	0	9.44465e-05	0.000188875
10	13283815	C	T	PHYH	2	21176	0	9.44465e-05	0.000188875
10	53828564	C	T	PCDH15	2	21176	0	9.44465e-05	0.000188875
10	53995732	G	A	PCDH15	2	21176	0	9.44465e-05	0.000188875
10	54183451	A	T	PCDH15	2	21176	0	9.44465e-05	0.000188875
10	71705043	G	A	CDH23	2	21176	0	9.44465e-05	0.000188875
10	71810017	G	T	CDH23	2	21176	0	9.44465e-05	0.000188875
10	71811364	C	T	CDH23	2	21176	0	9.44465e-05	0.000188875
10	71812511	C	T	CDH23	2	21176	0	9.44465e-05	0.000188875
11	103114235	C	T	DYNC2H1	2	21176	0	9.44465e-05	0.000188875
11	103117852	C	T	DYNC2H1	2	21176	0	9.44465e-05	0.000188875
11	103125197	C	T	DYNC2H1	2	21176	0	9.44465e-05	0.000188875
11	103199373	G	A	DYNC2H1	2	21176	0	9.44465e-05	0.000188875
11	103253384	C	T	DYNC2H1	2	21176	0	9.44465e-05	0.000188875
11	117409966	G	C	CEP164	2	21176	0	9.44465e-05	0.000188875
11	46701049	T	C	ZNF408	2	21176	0	9.44465e-05	0.000188875
11	61393965	G	A	TMEM216	2	21176	0	9.44465e-05	0.000188875
11	61397797	C	T	TMEM216	2	21176	0	9.44465e-05	0.000188875
11	61398269	G	T	TMEM216	2	21176	0	9.44465e-05	0.000188875
11	61956967	G	A	BEST1	2	21176	0	9.44465e-05	0.000188875
11	61958248	G	A	BEST1	2	21176	0	9.44465e-05	0.000188875
11	61958261	C	T	BEST1	2	21176	0	9.44465e-05	0.000188875
11	61964103	G	A	BEST1	2	21176	0	9.44465e-05	0.000188875
11	62357039	T	C	ASRGL1	2	21176	0	9.44465e-05	0.000188875
11	62389253	T	C	ASRGL1	2	21176	0	9.44465e-05	0.000188875
11	66511237	A	G	BBS1	2	21176	0	9.44465e-05	0.000188875
11	67455577	C	T	CABP4	2	21176	0	9.44465e-05	0.000188875
11	67456192	G	A	CABP4	2	21176	0	9.44465e-05	0.000188875
11	68348179	C	T	LRP5	2	21176	0	9.44465e-05	0.000188875
11	68357846	C	T	LRP5	2	21176	0	9.44465e-05	0.000188875
11	77189416	G	A	MYO7A	2	21176	0	9.44465e-05	0.000188875
11	77198543	G	T	MYO7A	2	21176	0	9.44465e-05	0.000188875
11	77206120	C	T	MYO7A	2	21176	0	9.44465e-05	0.000188875
11	85654139	C	T	TMEM126A	2	21176	0	9.44465e-05	0.000188875
12	109590841	G	A	MVK	2	21176	0	9.44465e-05	0.000188875
12	110128949	G	A	IFT81	2	21176	0	9.44465e-05	0.000188875
12	55721287	G	A	RDH5	2	21176	0	9.44465e-05	0.000188875
12	55721772	G	A	RDH5	2	21176	0	9.44465e-05	0.000188875
12	76346147	T	C	BBS10	2	21176	0	9.44465e-05	0.000188875
12	76347607	C	T	BBS10	2	21176	0	9.44465e-05	0.000188875
12	88058868	C	T	CEP290	2	21176	0	9.44465e-05	0.000188875
12	88060995	C	T	CEP290	2	21176	0	9.44465e-05	0.000188875
12	88111226	A	G	CEP290	2	21176	0	9.44465e-05	0.000188875
12	88136717	G	A	CEP290	2	21176	0	9.44465e-05	0.000188875
14	21325252	G	A	RPGRIP1	2	21176	0	9.44465e-05	0.000188875
14	67725137	G	A	RDH12	2	21176	0	9.44465e-05	0.000188875
14	67727037	C	G	RDH12	2	21176	0	9.44465e-05	0.000188875
14	75775559	C	T	TTLL5	2	21176	0	9.44465e-05	0.000188875
14	75863848	C	T	TTLL5	2	21176	0	9.44465e-05	0.000188875
14	75882828	C	A	TTLL5	2	21176	0	9.44465e-05	0.000188875
15	43385845	C	T	TUBGCP4	2	21176	0	9.44465e-05	0.000188875
15	65625722	C	T	SLC24A1	2	21176	0	9.44465e-05	0.000188875
15	65652741	C	T	SLC24A1	2	21176	0	9.44465e-05	0.000188875
15	71811591	G	A	NR2E3	2	21176	0	9.44465e-05	0.000188875
15	71811593	C	T	NR2E3	2	21176	0	9.44465e-05	0.000188875
16	1602527	G	A	IFT140	2	21176	0	9.44465e-05	0.000188875
16	28482160	C	T	CLN3	2	21176	0	9.44465e-05	0.000188875
16	56484820	G	A	BBS2	2	21176	0	9.44465e-05	0.000188875
16	56485721	C	T	BBS2	2	21176	0	9.44465e-05	0.000188875
16	57917404	C	T	CNGB1	2	21176	0	9.44465e-05	0.000188875
16	57919175	G	T	CNGB1	2	21176	0	9.44465e-05	0.000188875
17	6433957	G	A	AIPL1	2	21176	0	9.44465e-05	0.000188875
17	65197148	C	T	RGS9	2	21176	0	9.44465e-05	0.000188875
17	8013919	G	A	GUCY2D	2	21176	0	9.44465e-05	0.000188875
17	81656583	T	G	PDE6G	2	21176	0	9.44465e-05	0.000188875
20	3908211	C	T	PANK2	2	21176	0	9.44465e-05	0.000188875
20	3917016	T	A	PANK2	2	21176	0	9.44465e-05	0.000188875
22	50233357	C	T	TUBGCP6	2	21176	0	9.44465e-05	0.000188875
5	178994723	G	T	GRM6	1	20664	0	4.83933e-05	9.6782e-05
16	16187193	G	A	ABCC6	1	20728	0	4.82439e-05	9.64832e-05
16	16198104	G	A	ABCC6	1	21026	0	4.75602e-05	9.51158e-05
20	3889497	A	G	PANK2	1	21090	0	4.74158e-05	9.48272e-05
10	13299967	C	A	PHYH	1	21098	0	4.73979e-05	9.47912e-05
7	92528435	T	A	PEX1	1	21170	0	4.72367e-05	9.44688e-05
7	92528431	C	T	PEX1	1	21172	0	4.72322e-05	9.44599e-05
10	101019058	C	T	PDZD7	1	21172	0	4.72322e-05	9.44599e-05
6	135427260	G	A	AHI1	1	21174	0	4.72277e-05	9.4451e-05
6	64591344	A	T	EYS	1	21174	0	4.72277e-05	9.4451e-05
1	109612801	G	A	GNAT2	1	21176	0	4.72233e-05	9.44421e-05
1	111131552	C	T	DRAM2	1	21176	0	4.72233e-05	9.44421e-05
1	161819673	G	A	ATF6	1	21176	0	4.72233e-05	9.44421e-05
1	161853240	C	T	ATF6	1	21176	0	4.72233e-05	9.44421e-05
1	19219697	C	A	EMC1	1	21176	0	4.72233e-05	9.44421e-05
1	19230930	G	A	EMC1	1	21176	0	4.72233e-05	9.44421e-05
1	19239817	C	T	EMC1	1	21176	0	4.72233e-05	9.44421e-05
1	19251509	T	C	EMC1	1	21176	0	4.72233e-05	9.44421e-05
1	197344280	G	A	CRB1	1	21176	0	4.72233e-05	9.44421e-05
1	197344344	G	A	CRB1	1	21176	0	4.72233e-05	9.44421e-05
1	197344344	G	C	CRB1	1	21176	0	4.72233e-05	9.44421e-05
1	197356990	G	A	CRB1	1	21176	0	4.72233e-05	9.44421e-05
1	197357014	G	A	CRB1	1	21176	0	4.72233e-05	9.44421e-05
1	197420998	A	G	CRB1	1	21176	0	4.72233e-05	9.44421e-05
1	197427484	A	T	CRB1	1	21176	0	4.72233e-05	9.44421e-05
1	197427497	T	A	CRB1	1	21176	0	4.72233e-05	9.44421e-05
1	197435305	T	C	CRB1	1	21176	0	4.72233e-05	9.44421e-05
1	197435539	G	T	CRB1	1	21176	0	4.72233e-05	9.44421e-05
1	197442201	C	T	CRB1	1	21176	0	4.72233e-05	9.44421e-05
1	197442293	G	A	CRB1	1	21176	0	4.72233e-05	9.44421e-05
1	197442294	T	G	CRB1	1	21176	0	4.72233e-05	9.44421e-05
1	197477718	G	A	CRB1	1	21176	0	4.72233e-05	9.44421e-05
1	197477718	G	T	CRB1	1	21176	0	4.72233e-05	9.44421e-05
1	197477865	G	C	CRB1	1	21176	0	4.72233e-05	9.44421e-05
1	211481304	G	A	RD3	1	21176	0	4.72233e-05	9.44421e-05
1	211673695	G	A	NEK2	1	21176	0	4.72233e-05	9.44421e-05
1	215628921	G	A	USH2A	1	21176	0	4.72233e-05	9.44421e-05
1	215634458	C	T	USH2A	1	21176	0	4.72233e-05	9.44421e-05
1	215640723	G	A	USH2A	1	21176	0	4.72233e-05	9.44421e-05
1	215674530	C	A	USH2A	1	21176	0	4.72233e-05	9.44421e-05
1	215674901	G	A	USH2A	1	21176	0	4.72233e-05	9.44421e-05
1	215675331	A	G	USH2A	1	21176	0	4.72233e-05	9.44421e-05
1	215759659	C	A	USH2A	1	21176	0	4.72233e-05	9.44421e-05
1	215782070	G	A	USH2A	1	21176	0	4.72233e-05	9.44421e-05
1	215782170	G	A	USH2A	1	21176	0	4.72233e-05	9.44421e-05
1	215782873	G	A	USH2A	1	21176	0	4.72233e-05	9.44421e-05
1	215786726	C	T	USH2A	1	21176	0	4.72233e-05	9.44421e-05
1	215813906	T	C	USH2A	1	21176	0	4.72233e-05	9.44421e-05
1	215877757	C	T	USH2A	1	21176	0	4.72233e-05	9.44421e-05
1	215879068	C	T	USH2A	1	21176	0	4.72233e-05	9.44421e-05
1	215879099	C	G	USH2A	1	21176	0	4.72233e-05	9.44421e-05
1	215970659	G	T	USH2A	1	21176	0	4.72233e-05	9.44421e-05
1	215970674	G	A	USH2A	1	21176	0	4.72233e-05	9.44421e-05
1	215970728	T	C	USH2A	1	21176	0	4.72233e-05	9.44421e-05
1	216000398	C	T	USH2A	1	21176	0	4.72233e-05	9.44421e-05
1	216000402	C	T	USH2A	1	21176	0	4.72233e-05	9.44421e-05
1	216097109	G	A	USH2A	1	21176	0	4.72233e-05	9.44421e-05
1	216097196	G	A	USH2A	1	21176	0	4.72233e-05	9.44421e-05
1	216175303	C	T	USH2A	1	21176	0	4.72233e-05	9.44421e-05
1	216175335	G	A	USH2A	1	21176	0	4.72233e-05	9.44421e-05
1	216246777	C	T	USH2A	1	21176	0	4.72233e-05	9.44421e-05
1	216250898	C	T	USH2A	1	21176	0	4.72233e-05	9.44421e-05
1	46189539	C	T	POMGNT1	1	21176	0	4.72233e-05	9.44421e-05
1	46192218	C	T	POMGNT1	1	21176	0	4.72233e-05	9.44421e-05
1	46193315	C	T	POMGNT1	1	21176	0	4.72233e-05	9.44421e-05
1	46193873	C	T	POMGNT1	1	21176	0	4.72233e-05	9.44421e-05
1	46194853	G	A	POMGNT1	1	21176	0	4.72233e-05	9.44421e-05
1	5880114	G	A	NPHP4	1	21176	0	4.72233e-05	9.44421e-05
1	5905311	G	A	NPHP4	1	21176	0	4.72233e-05	9.44421e-05
1	5905473	G	A	NPHP4	1	21176	0	4.72233e-05	9.44421e-05
1	68429927	C	A	RPE65	1	21176	0	4.72233e-05	9.44421e-05
1	68431282	C	A	RPE65	1	21176	0	4.72233e-05	9.44421e-05
1	68438276	G	A	RPE65	1	21176	0	4.72233e-05	9.44421e-05
1	68439023	G	A	RPE65	1	21176	0	4.72233e-05	9.44421e-05
1	68439560	C	T	RPE65	1	21176	0	4.72233e-05	9.44421e-05
1	68446755	A	C	RPE65	1	21176	0	4.72233e-05	9.44421e-05
1	68448625	T	C	RPE65	1	21176	0	4.72233e-05	9.44421e-05
1	925944	G	A	SAMD11	1	21176	0	4.72233e-05	9.44421e-05
1	93996120	G	A	ABCA4	1	21176	0	4.72233e-05	9.44421e-05
1	93996138	G	A	ABCA4	1	21176	0	4.72233e-05	9.44421e-05
1	93997943	G	A	ABCA4	1	21176	0	4.72233e-05	9.44421e-05
1	94000870	G	A	ABCA4	1	21176	0	4.72233e-05	9.44421e-05
1	94001857	C	G	ABCA4	1	21176	0	4.72233e-05	9.44421e-05
1	94001911	G	A	ABCA4	1	21176	0	4.72233e-05	9.44421e-05
1	94005470	G	A	ABCA4	1	21176	0	4.72233e-05	9.44421e-05
1	94005500	G	A	ABCA4	1	21176	0	4.72233e-05	9.44421e-05
1	94010868	C	T	ABCA4	1	21176	0	4.72233e-05	9.44421e-05
1	94019722	C	T	ABCA4	1	21176	0	4.72233e-05	9.44421e-05
1	94021340	G	A	ABCA4	1	21176	0	4.72233e-05	9.44421e-05
1	94029465	C	T	ABCA4	1	21176	0	4.72233e-05	9.44421e-05
1	94040129	T	C	ABCA4	1	21176	0	4.72233e-05	9.44421e-05
1	94042767	G	A	ABCA4	1	21176	0	4.72233e-05	9.44421e-05
1	94043471	T	C	ABCA4	1	21176	0	4.72233e-05	9.44421e-05
1	94044691	C	A	ABCA4	1	21176	0	4.72233e-05	9.44421e-05
1	94044697	A	G	ABCA4	1	21176	0	4.72233e-05	9.44421e-05
1	94048868	C	T	ABCA4	1	21176	0	4.72233e-05	9.44421e-05
1	94051698	C	G	ABCA4	1	21176	0	4.72233e-05	9.44421e-05
1	94055138	C	T	ABCA4	1	21176	0	4.72233e-05	9.44421e-05
1	94060674	C	T	ABCA4	1	21176	0	4.72233e-05	9.44421e-05
1	94060709	C	T	ABCA4	1	21176	0	4.72233e-05	9.44421e-05
1	94060739	C	A	ABCA4	1	21176	0	4.72233e-05	9.44421e-05
1	94062581	C	T	ABCA4	1	21176	0	4.72233e-05	9.44421e-05
1	94062710	G	A	ABCA4	1	21176	0	4.72233e-05	9.44421e-05
1	94063157	C	T	ABCA4	1	21176	0	4.72233e-05	9.44421e-05
1	94063224	C	T	ABCA4	1	21176	0	4.72233e-05	9.44421e-05
1	94108700	G	A	ABCA4	1	21176	0	4.72233e-05	9.44421e-05
1	94111454	T	C	ABCA4	1	21176	0	4.72233e-05	9.44421e-05
1	94111534	C	T	ABCA4	1	21176	0	4.72233e-05	9.44421e-05
1	94111579	C	A	ABCA4	1	21176	0	4.72233e-05	9.44421e-05
1	94113063	G	A	ABCA4	1	21176	0	4.72233e-05	9.44421e-05
1	943995	C	T	SAMD11	1	21176	0	4.72233e-05	9.44421e-05
1	9943500	G	A	NMNAT1	1	21176	0	4.72233e-05	9.44421e-05
1	9943515	G	T	NMNAT1	1	21176	0	4.72233e-05	9.44421e-05
1	9943525	C	T	NMNAT1	1	21176	0	4.72233e-05	9.44421e-05
1	9982571	G	A	NMNAT1	1	21176	0	4.72233e-05	9.44421e-05
2	110123895	C	G	NPHP1	1	21176	0	4.72233e-05	9.44421e-05
2	110129185	C	A	NPHP1	1	21176	0	4.72233e-05	9.44421e-05
2	110131735	T	C	NPHP1	1	21176	0	4.72233e-05	9.44421e-05
2	110161602	C	A	NPHP1	1	21176	0	4.72233e-05	9.44421e-05
2	110161686	G	A	NPHP1	1	21176	0	4.72233e-05	9.44421e-05
2	110164630	G	A	NPHP1	1	21176	0	4.72233e-05	9.44421e-05
2	110204953	G	A	NPHP1	1	21176	0	4.72233e-05	9.44421e-05
2	111975461	C	T	MERTK	1	21176	0	4.72233e-05	9.44421e-05
2	111982994	G	A	MERTK	1	21176	0	4.72233e-05	9.44421e-05
2	112019512	C	G	MERTK	1	21176	0	4.72233e-05	9.44421e-05
2	112019512	C	T	MERTK	1	21176	0	4.72233e-05	9.44421e-05
2	112028394	C	T	MERTK	1	21176	0	4.72233e-05	9.44421e-05
2	15275559	G	C	NBAS	1	21176	0	4.72233e-05	9.44421e-05
2	15427307	C	G	NBAS	1	21176	0	4.72233e-05	9.44421e-05
2	15561304	T	A	NBAS	1	21176	0	4.72233e-05	9.44421e-05
2	181656768	C	A	CERKL	1	21176	0	4.72233e-05	9.44421e-05
2	201628118	G	A	TMEM237	1	21176	0	4.72233e-05	9.44421e-05
2	201632050	C	T	TMEM237	1	21176	0	4.72233e-05	9.44421e-05
2	233327199	T	G	SAG	1	21176	0	4.72233e-05	9.44421e-05
2	233328542	C	T	SAG	1	21176	0	4.72233e-05	9.44421e-05
2	27380117	T	G	ZNF513	1	21176	0	4.72233e-05	9.44421e-05
2	27445428	G	A	IFT172	1	21176	0	4.72233e-05	9.44421e-05
2	27453428	G	A	IFT172	1	21176	0	4.72233e-05	9.44421e-05
2	29064988	G	A	PCARE	1	21176	0	4.72233e-05	9.44421e-05
2	29071123	G	A	PCARE	1	21176	0	4.72233e-05	9.44421e-05
2	29072425	G	A	PCARE	1	21176	0	4.72233e-05	9.44421e-05
2	63174669	C	A	WDPCP	1	21176	0	4.72233e-05	9.44421e-05
2	63487495	C	G	WDPCP	1	21176	0	4.72233e-05	9.44421e-05
2	73448637	C	T	ALMS1	1	21176	0	4.72233e-05	9.44421e-05
2	73449990	C	T	ALMS1	1	21176	0	4.72233e-05	9.44421e-05
2	73451669	T	G	ALMS1	1	21176	0	4.72233e-05	9.44421e-05
2	73572423	C	T	ALMS1	1	21176	0	4.72233e-05	9.44421e-05
2	96799188	C	T	CNNM4	1	21176	0	4.72233e-05	9.44421e-05
2	98370037	C	G	CNGA3	1	21176	0	4.72233e-05	9.44421e-05
2	98370042	C	T	CNGA3	1	21176	0	4.72233e-05	9.44421e-05
2	98380243	C	T	CNGA3	1	21176	0	4.72233e-05	9.44421e-05
2	98391958	C	T	CNGA3	1	21176	0	4.72233e-05	9.44421e-05
2	98395992	G	T	CNGA3	1	21176	0	4.72233e-05	9.44421e-05
2	98396018	G	A	CNGA3	1	21176	0	4.72233e-05	9.44421e-05
2	98396476	C	T	CNGA3	1	21176	0	4.72233e-05	9.44421e-05
2	98396575	G	A	CNGA3	1	21176	0	4.72233e-05	9.44421e-05
2	98396875	C	T	CNGA3	1	21176	0	4.72233e-05	9.44421e-05
2	98396876	G	A	CNGA3	1	21176	0	4.72233e-05	9.44421e-05
3	101244742	G	T	IMPG2	1	21176	0	4.72233e-05	9.44421e-05
3	121790208	G	A	IQCB1	1	21176	0	4.72233e-05	9.44421e-05
3	129530914	G	A	RHO	1	21176	0	4.72233e-05	9.44421e-05
3	129532770	C	T	RHO	1	21176	0	4.72233e-05	9.44421e-05
3	132689105	C	T	NPHP3	1	21176	0	4.72233e-05	9.44421e-05
3	132699427	C	T	NPHP3	1	21176	0	4.72233e-05	9.44421e-05
3	132708202	G	A	NPHP3	1	21176	0	4.72233e-05	9.44421e-05
3	132719800	G	A	NPHP3	1	21176	0	4.72233e-05	9.44421e-05
3	150928016	G	A	CLRN1	1	21176	0	4.72233e-05	9.44421e-05
3	150972560	G	T	CLRN1	1	21176	0	4.72233e-05	9.44421e-05
3	196242034	G	A	PCYT1A	1	21176	0	4.72233e-05	9.44421e-05
3	3148095	A	G	TRNT1	1	21176	0	4.72233e-05	9.44421e-05
3	50194120	G	T	GNAT1	1	21176	0	4.72233e-05	9.44421e-05
3	50194191	C	G	GNAT1	1	21176	0	4.72233e-05	9.44421e-05
3	93905799	T	C	PROS1	1	21176	0	4.72233e-05	9.44421e-05
3	93927284	T	G	PROS1	1	21176	0	4.72233e-05	9.44421e-05
4	109870067	C	T	LRIT3	1	21176	0	4.72233e-05	9.44421e-05
4	121852967	G	A	BBS7	1	21176	0	4.72233e-05	9.44421e-05
4	121859018	G	A	BBS7	1	21176	0	4.72233e-05	9.44421e-05
4	122743912	C	T	BBS12	1	21176	0	4.72233e-05	9.44421e-05
4	127920837	C	T	MFSD8	1	21176	0	4.72233e-05	9.44421e-05
4	127921858	A	G	MFSD8	1	21176	0	4.72233e-05	9.44421e-05
4	15537063	G	A	CC2D2A	1	21176	0	4.72233e-05	9.44421e-05
4	15540949	C	T	CC2D2A	1	21176	0	4.72233e-05	9.44421e-05
4	15555210	G	A	CC2D2A	1	21176	0	4.72233e-05	9.44421e-05
4	15557406	C	T	CC2D2A	1	21176	0	4.72233e-05	9.44421e-05
4	15559183	C	T	CC2D2A	1	21176	0	4.72233e-05	9.44421e-05
4	15570447	G	A	CC2D2A	1	21176	0	4.72233e-05	9.44421e-05
4	15574243	C	T	CC2D2A	1	21176	0	4.72233e-05	9.44421e-05
4	15580160	C	T	CC2D2A	1	21176	0	4.72233e-05	9.44421e-05
4	15597460	A	C	CC2D2A	1	21176	0	4.72233e-05	9.44421e-05
4	15992257	G	C	PROM1	1	21176	0	4.72233e-05	9.44421e-05
4	16013299	G	A	PROM1	1	21176	0	4.72233e-05	9.44421e-05
4	186198976	C	T	CYP4V2	1	21176	0	4.72233e-05	9.44421e-05
4	186199043	A	G	CYP4V2	1	21176	0	4.72233e-05	9.44421e-05
4	186208942	C	T	CYP4V2	1	21176	0	4.72233e-05	9.44421e-05
4	186208961	C	T	CYP4V2	1	21176	0	4.72233e-05	9.44421e-05
4	186208973	G	A	CYP4V2	1	21176	0	4.72233e-05	9.44421e-05
4	36308442	C	T	DTHD1	1	21176	0	4.72233e-05	9.44421e-05
4	39244553	G	T	WDR19	1	21176	0	4.72233e-05	9.44421e-05
4	39273062	G	A	WDR19	1	21176	0	4.72233e-05	9.44421e-05
4	47936567	G	A	CNGA1	1	21176	0	4.72233e-05	9.44421e-05
4	47936954	G	A	CNGA1	1	21176	0	4.72233e-05	9.44421e-05
4	47936957	C	T	CNGA1	1	21176	0	4.72233e-05	9.44421e-05
4	47937224	G	A	CNGA1	1	21176	0	4.72233e-05	9.44421e-05
4	6277531	C	T	WFS1	1	21176	0	4.72233e-05	9.44421e-05
4	6301306	C	T	WFS1	1	21176	0	4.72233e-05	9.44421e-05
4	6301468	G	A	WFS1	1	21176	0	4.72233e-05	9.44421e-05
4	6301899	G	A	WFS1	1	21176	0	4.72233e-05	9.44421e-05
4	6301965	C	T	WFS1	1	21176	0	4.72233e-05	9.44421e-05
4	6302049	G	T	WFS1	1	21176	0	4.72233e-05	9.44421e-05
4	662218	C	T	PDE6B	1	21176	0	4.72233e-05	9.44421e-05
4	664945	G	A	PDE6B	1	21176	0	4.72233e-05	9.44421e-05
4	670048	G	A	PDE6B	1	21176	0	4.72233e-05	9.44421e-05
4	8846325	C	T	HMX1	1	21176	0	4.72233e-05	9.44421e-05
4	99564096	A	G	MTTP	1	21176	0	4.72233e-05	9.44421e-05
5	149895182	C	T	PDE6A	1	21176	0	4.72233e-05	9.44421e-05
5	149895227	G	A	PDE6A	1	21176	0	4.72233e-05	9.44421e-05
5	149931117	G	A	PDE6A	1	21176	0	4.72233e-05	9.44421e-05
5	64785511	C	T	CWC27	1	21176	0	4.72233e-05	9.44421e-05
5	75712883	G	A	POC5	1	21176	0	4.72233e-05	9.44421e-05
5	90628561	G	A	ADGRV1	1	21176	0	4.72233e-05	9.44421e-05
5	90628800	C	T	ADGRV1	1	21176	0	4.72233e-05	9.44421e-05
5	90681455	G	A	ADGRV1	1	21176	0	4.72233e-05	9.44421e-05
5	90685887	C	T	ADGRV1	1	21176	0	4.72233e-05	9.44421e-05
5	90720990	C	T	ADGRV1	1	21176	0	4.72233e-05	9.44421e-05
5	90791195	G	A	ADGRV1	1	21176	0	4.72233e-05	9.44421e-05
5	90807736	C	T	ADGRV1	1	21176	0	4.72233e-05	9.44421e-05
6	106622936	C	T	RTN4IP1	1	21176	0	4.72233e-05	9.44421e-05
6	10803887	G	A	MAK	1	21176	0	4.72233e-05	9.44421e-05
6	10817849	C	A	MAK	1	21176	0	4.72233e-05	9.44421e-05
6	135438374	C	A	AHI1	1	21176	0	4.72233e-05	9.44421e-05
6	135442666	G	A	AHI1	1	21176	0	4.72233e-05	9.44421e-05
6	135448432	C	T	AHI1	1	21176	0	4.72233e-05	9.44421e-05
6	135466199	G	A	AHI1	1	21176	0	4.72233e-05	9.44421e-05
6	136869909	C	T	PEX7	1	21176	0	4.72233e-05	9.44421e-05
6	35503626	C	T	TULP1	1	21176	0	4.72233e-05	9.44421e-05
6	35503808	C	T	TULP1	1	21176	0	4.72233e-05	9.44421e-05
6	35505828	C	T	TULP1	1	21176	0	4.72233e-05	9.44421e-05
6	35506070	C	T	TULP1	1	21176	0	4.72233e-05	9.44421e-05
6	42722199	G	A	PRPH2	1	21176	0	4.72233e-05	9.44421e-05
6	63721486	G	A	EYS	1	21176	0	4.72233e-05	9.44421e-05
6	63984462	G	A	EYS	1	21176	0	4.72233e-05	9.44421e-05
6	64591546	G	A	EYS	1	21176	0	4.72233e-05	9.44421e-05
6	64591822	G	A	EYS	1	21176	0	4.72233e-05	9.44421e-05
6	64626128	G	T	EYS	1	21176	0	4.72233e-05	9.44421e-05
6	64902221	C	A	EYS	1	21176	0	4.72233e-05	9.44421e-05
6	64945794	G	A	EYS	1	21176	0	4.72233e-05	9.44421e-05
6	64997581	C	T	EYS	1	21176	0	4.72233e-05	9.44421e-05
6	65057612	A	G	EYS	1	21176	0	4.72233e-05	9.44421e-05
6	65057710	C	A	EYS	1	21176	0	4.72233e-05	9.44421e-05
6	65384506	A	C	EYS	1	21176	0	4.72233e-05	9.44421e-05
6	70260695	G	A	COL9A1	1	21176	0	4.72233e-05	9.44421e-05
6	75930985	G	T	IMPG1	1	21176	0	4.72233e-05	9.44421e-05
6	76041944	C	A	IMPG1	1	21176	0	4.72233e-05	9.44421e-05
6	76042019	G	A	IMPG1	1	21176	0	4.72233e-05	9.44421e-05
6	79493633	G	A	LCA5	1	21176	0	4.72233e-05	9.44421e-05
7	33367863	G	A	BBS9	1	21176	0	4.72233e-05	9.44421e-05
7	92518210	G	A	PEX1	1	21176	0	4.72233e-05	9.44421e-05
7	92518256	C	A	PEX1	1	21176	0	4.72233e-05	9.44421e-05
8	10608628	G	A	RP1L1	1	21176	0	4.72233e-05	9.44421e-05
8	39055601	C	T	ADAM9	1	21176	0	4.72233e-05	9.44421e-05
8	43191495	C	T	HGSNAT	1	21176	0	4.72233e-05	9.44421e-05
8	43191519	C	T	HGSNAT	1	21176	0	4.72233e-05	9.44421e-05
8	43191596	G	A	HGSNAT	1	21176	0	4.72233e-05	9.44421e-05
8	54625068	C	T	RP1	1	21176	0	4.72233e-05	9.44421e-05
8	54626262	G	T	RP1	1	21176	0	4.72233e-05	9.44421e-05
8	54626538	C	T	RP1	1	21176	0	4.72233e-05	9.44421e-05
8	54628758	G	A	RP1	1	21176	0	4.72233e-05	9.44421e-05
8	67103136	G	T	CSPP1	1	21176	0	4.72233e-05	9.44421e-05
8	67175307	C	T	CSPP1	1	21176	0	4.72233e-05	9.44421e-05
8	86575851	C	T	CNGB3	1	21176	0	4.72233e-05	9.44421e-05
8	86579224	G	A	CNGB3	1	21176	0	4.72233e-05	9.44421e-05
8	86579254	T	G	CNGB3	1	21176	0	4.72233e-05	9.44421e-05
8	86668018	C	T	CNGB3	1	21176	0	4.72233e-05	9.44421e-05
9	100246788	G	A	INVS	1	21176	0	4.72233e-05	9.44421e-05
9	100292766	C	T	INVS	1	21176	0	4.72233e-05	9.44421e-05
9	128634258	C	T	DYNC2I2	1	21176	0	4.72233e-05	9.44421e-05
9	128634842	G	A	DYNC2I2	1	21176	0	4.72233e-05	9.44421e-05
9	136430325	C	T	INPP5E	1	21176	0	4.72233e-05	9.44421e-05
9	136431830	G	A	INPP5E	1	21176	0	4.72233e-05	9.44421e-05
9	136432563	G	A	INPP5E	1	21176	0	4.72233e-05	9.44421e-05
9	136434127	G	A	INPP5E	1	21176	0	4.72233e-05	9.44421e-05
9	2718181	G	T	KCNV2	1	21176	0	4.72233e-05	9.44421e-05
9	2718480	G	A	KCNV2	1	21176	0	4.72233e-05	9.44421e-05
9	2729470	G	A	KCNV2	1	21176	0	4.72233e-05	9.44421e-05
9	2729498	G	A	KCNV2	1	21176	0	4.72233e-05	9.44421e-05
9	2729589	C	G	KCNV2	1	21176	0	4.72233e-05	9.44421e-05
10	101023988	C	T	PDZD7	1	21176	0	4.72233e-05	9.44421e-05
10	124398070	G	A	OAT	1	21176	0	4.72233e-05	9.44421e-05
10	13283694	C	T	PHYH	1	21176	0	4.72233e-05	9.44421e-05
10	13288358	A	G	PHYH	1	21176	0	4.72233e-05	9.44421e-05
10	13288526	C	T	PHYH	1	21176	0	4.72233e-05	9.44421e-05
10	27240493	T	C	ACBD5	1	21176	0	4.72233e-05	9.44421e-05
10	47351350	C	T	RBP3	1	21176	0	4.72233e-05	9.44421e-05
10	53827392	C	T	PCDH15	1	21176	0	4.72233e-05	9.44421e-05
10	71732292	G	A	CDH23	1	21176	0	4.72233e-05	9.44421e-05
10	71791167	C	T	CDH23	1	21176	0	4.72233e-05	9.44421e-05
10	71793247	C	T	CDH23	1	21176	0	4.72233e-05	9.44421e-05
10	71802973	G	A	CDH23	1	21176	0	4.72233e-05	9.44421e-05
10	71803362	A	G	CDH23	1	21176	0	4.72233e-05	9.44421e-05
10	71805832	C	G	CDH23	1	21176	0	4.72233e-05	9.44421e-05
10	84199069	A	G	CDHR1	1	21176	0	4.72233e-05	9.44421e-05
10	84249044	G	A	RGR	1	21176	0	4.72233e-05	9.44421e-05
10	84257891	A	G	RGR	1	21176	0	4.72233e-05	9.44421e-05
10	93613205	G	T	PDE6C	1	21176	0	4.72233e-05	9.44421e-05
10	93626705	G	A	PDE6C	1	21176	0	4.72233e-05	9.44421e-05
11	103120525	C	T	DYNC2H1	1	21176	0	4.72233e-05	9.44421e-05
11	103188632	C	T	DYNC2H1	1	21176	0	4.72233e-05	9.44421e-05
11	103191520	C	T	DYNC2H1	1	21176	0	4.72233e-05	9.44421e-05
11	103223087	G	A	DYNC2H1	1	21176	0	4.72233e-05	9.44421e-05
11	103245356	C	T	DYNC2H1	1	21176	0	4.72233e-05	9.44421e-05
11	103253341	C	T	DYNC2H1	1	21176	0	4.72233e-05	9.44421e-05
11	103303183	C	T	DYNC2H1	1	21176	0	4.72233e-05	9.44421e-05
11	117387381	C	T	CEP164	1	21176	0	4.72233e-05	9.44421e-05
11	117409030	T	C	CEP164	1	21176	0	4.72233e-05	9.44421e-05
11	119341935	G	T	MFRP	1	21176	0	4.72233e-05	9.44421e-05
11	119342699	G	T	MFRP	1	21176	0	4.72233e-05	9.44421e-05
11	119344393	T	C	MFRP	1	21176	0	4.72233e-05	9.44421e-05
11	119344725	G	A	MFRP	1	21176	0	4.72233e-05	9.44421e-05
11	119345564	G	A	MFRP	1	21176	0	4.72233e-05	9.44421e-05
11	17505922	G	A	USH1C	1	21176	0	4.72233e-05	9.44421e-05
11	17520946	C	T	USH1C	1	21176	0	4.72233e-05	9.44421e-05
11	17526752	C	G	USH1C	1	21176	0	4.72233e-05	9.44421e-05
11	46705321	C	T	ZNF408	1	21176	0	4.72233e-05	9.44421e-05
11	61955137	G	T	BEST1	1	21176	0	4.72233e-05	9.44421e-05
11	61955888	C	T	BEST1	1	21176	0	4.72233e-05	9.44421e-05
11	61958426	G	A	BEST1	1	21176	0	4.72233e-05	9.44421e-05
11	66515549	G	A	BBS1	1	21176	0	4.72233e-05	9.44421e-05
11	66529926	C	T	BBS1	1	21176	0	4.72233e-05	9.44421e-05
11	67457677	C	T	CABP4	1	21176	0	4.72233e-05	9.44421e-05
11	67458476	C	T	CABP4	1	21176	0	4.72233e-05	9.44421e-05
11	68386483	C	T	LRP5	1	21176	0	4.72233e-05	9.44421e-05
11	68403502	C	T	LRP5	1	21176	0	4.72233e-05	9.44421e-05
11	68403546	G	A	LRP5	1	21176	0	4.72233e-05	9.44421e-05
11	68439894	C	T	LRP5	1	21176	0	4.72233e-05	9.44421e-05
11	77142763	G	A	MYO7A	1	21176	0	4.72233e-05	9.44421e-05
11	77142767	C	A	MYO7A	1	21176	0	4.72233e-05	9.44421e-05
11	77147951	G	A	MYO7A	1	21176	0	4.72233e-05	9.44421e-05
11	77160266	G	A	MYO7A	1	21176	0	4.72233e-05	9.44421e-05
11	77177627	C	T	MYO7A	1	21176	0	4.72233e-05	9.44421e-05
11	77190838	G	A	MYO7A	1	21176	0	4.72233e-05	9.44421e-05
11	77192105	G	A	MYO7A	1	21176	0	4.72233e-05	9.44421e-05
11	77197555	G	A	MYO7A	1	21176	0	4.72233e-05	9.44421e-05
11	77199681	T	C	MYO7A	1	21176	0	4.72233e-05	9.44421e-05
11	77202357	C	T	MYO7A	1	21176	0	4.72233e-05	9.44421e-05
11	77208517	G	A	MYO7A	1	21176	0	4.72233e-05	9.44421e-05
11	77208801	C	T	MYO7A	1	21176	0	4.72233e-05	9.44421e-05
11	77208804	G	A	MYO7A	1	21176	0	4.72233e-05	9.44421e-05
11	8038874	A	G	TUB	1	21176	0	4.72233e-05	9.44421e-05
11	8038874	A	T	TUB	1	21176	0	4.72233e-05	9.44421e-05
12	109579921	T	C	MVK	1	21176	0	4.72233e-05	9.44421e-05
12	109595142	G	A	MVK	1	21176	0	4.72233e-05	9.44421e-05
12	110128091	C	T	IFT81	1	21176	0	4.72233e-05	9.44421e-05
12	110135378	C	T	IFT81	1	21176	0	4.72233e-05	9.44421e-05
12	1885970	G	A	CACNA2D4	1	21176	0	4.72233e-05	9.44421e-05
12	1886370	G	T	CACNA2D4	1	21176	0	4.72233e-05	9.44421e-05
12	1907998	C	A	CACNA2D4	1	21176	0	4.72233e-05	9.44421e-05
12	1918472	A	G	CACNA2D4	1	21176	0	4.72233e-05	9.44421e-05
12	55721760	G	A	RDH5	1	21176	0	4.72233e-05	9.44421e-05
12	55723941	C	T	RDH5	1	21176	0	4.72233e-05	9.44421e-05
12	55724411	C	T	RDH5	1	21176	0	4.72233e-05	9.44421e-05
12	55724420	C	T	RDH5	1	21176	0	4.72233e-05	9.44421e-05
12	76346976	C	A	BBS10	1	21176	0	4.72233e-05	9.44421e-05
12	76347059	A	G	BBS10	1	21176	0	4.72233e-05	9.44421e-05
12	76347788	C	G	BBS10	1	21176	0	4.72233e-05	9.44421e-05
12	88059897	C	T	CEP290	1	21176	0	4.72233e-05	9.44421e-05
12	88059903	T	A	CEP290	1	21176	0	4.72233e-05	9.44421e-05
12	88062691	C	T	CEP290	1	21176	0	4.72233e-05	9.44421e-05
12	88071848	T	A	CEP290	1	21176	0	4.72233e-05	9.44421e-05
12	88089352	G	A	CEP290	1	21176	0	4.72233e-05	9.44421e-05
12	88092808	G	A	CEP290	1	21176	0	4.72233e-05	9.44421e-05
12	88107013	T	A	CEP290	1	21176	0	4.72233e-05	9.44421e-05
12	88111318	G	A	CEP290	1	21176	0	4.72233e-05	9.44421e-05
12	88114573	A	C	CEP290	1	21176	0	4.72233e-05	9.44421e-05
12	88118482	C	T	CEP290	1	21176	0	4.72233e-05	9.44421e-05
12	88118567	C	A	CEP290	1	21176	0	4.72233e-05	9.44421e-05
12	88119155	G	A	CEP290	1	21176	0	4.72233e-05	9.44421e-05
12	88125244	A	G	CEP290	1	21176	0	4.72233e-05	9.44421e-05
12	88125357	G	A	CEP290	1	21176	0	4.72233e-05	9.44421e-05
12	89421236	G	A	POC1B	1	21176	0	4.72233e-05	9.44421e-05
12	89425181	G	A	POC1B	1	21176	0	4.72233e-05	9.44421e-05
13	113735067	G	A	GRK1	1	21176	0	4.72233e-05	9.44421e-05
13	49544786	G	A	RCBTB1	1	21176	0	4.72233e-05	9.44421e-05
13	49549584	C	T	RCBTB1	1	21176	0	4.72233e-05	9.44421e-05
13	49555604	G	A	RCBTB1	1	21176	0	4.72233e-05	9.44421e-05
14	21294745	C	T	RPGRIP1	1	21176	0	4.72233e-05	9.44421e-05
14	21312466	C	T	RPGRIP1	1	21176	0	4.72233e-05	9.44421e-05
14	21312507	G	A	RPGRIP1	1	21176	0	4.72233e-05	9.44421e-05
14	21321314	T	A	RPGRIP1	1	21176	0	4.72233e-05	9.44421e-05
14	21345111	A	G	RPGRIP1	1	21176	0	4.72233e-05	9.44421e-05
14	67724543	G	A	RDH12	1	21176	0	4.72233e-05	9.44421e-05
14	67724568	C	T	RDH12	1	21176	0	4.72233e-05	9.44421e-05
14	67724588	C	T	RDH12	1	21176	0	4.72233e-05	9.44421e-05
14	67725098	G	A	RDH12	1	21176	0	4.72233e-05	9.44421e-05
14	67726084	C	T	RDH12	1	21176	0	4.72233e-05	9.44421e-05
14	67727056	C	T	RDH12	1	21176	0	4.72233e-05	9.44421e-05
14	67733780	C	T	RDH12	1	21176	0	4.72233e-05	9.44421e-05
14	75734030	C	G	TTLL5	1	21176	0	4.72233e-05	9.44421e-05
14	88416794	C	T	SPATA7	1	21176	0	4.72233e-05	9.44421e-05
14	88824708	A	T	TTC8	1	21176	0	4.72233e-05	9.44421e-05
14	88841558	G	A	TTC8	1	21176	0	4.72233e-05	9.44421e-05
14	88841558	G	T	TTC8	1	21176	0	4.72233e-05	9.44421e-05
14	88861220	A	G	TTC8	1	21176	0	4.72233e-05	9.44421e-05
15	43380147	C	T	TUBGCP4	1	21176	0	4.72233e-05	9.44421e-05
15	43385958	T	C	TUBGCP4	1	21176	0	4.72233e-05	9.44421e-05
15	43386295	C	T	TUBGCP4	1	21176	0	4.72233e-05	9.44421e-05
15	65652641	G	C	SLC24A1	1	21176	0	4.72233e-05	9.44421e-05
15	71811590	C	T	NR2E3	1	21176	0	4.72233e-05	9.44421e-05
15	71811978	C	T	NR2E3	1	21176	0	4.72233e-05	9.44421e-05
15	71813431	G	A	NR2E3	1	21176	0	4.72233e-05	9.44421e-05
15	71813573	G	A	NR2E3	1	21176	0	4.72233e-05	9.44421e-05
15	72724585	A	G	BBS4	1	21176	0	4.72233e-05	9.44421e-05
15	72735184	T	C	BBS4	1	21176	0	4.72233e-05	9.44421e-05
15	78111266	G	A	CIB2	1	21176	0	4.72233e-05	9.44421e-05
16	1361798	G	A	GNPTG	1	21176	0	4.72233e-05	9.44421e-05
16	1361871	G	C	GNPTG	1	21176	0	4.72233e-05	9.44421e-05
16	1361954	G	A	GNPTG	1	21176	0	4.72233e-05	9.44421e-05
16	1362489	G	A	GNPTG	1	21176	0	4.72233e-05	9.44421e-05
16	1524860	G	A	IFT140	1	21176	0	4.72233e-05	9.44421e-05
16	1557966	C	T	IFT140	1	21176	0	4.72233e-05	9.44421e-05
16	1564074	C	T	IFT140	1	21176	0	4.72233e-05	9.44421e-05
16	1592486	G	A	IFT140	1	21176	0	4.72233e-05	9.44421e-05
16	28482161	G	A	CLN3	1	21176	0	4.72233e-05	9.44421e-05
16	28482173	C	A	CLN3	1	21176	0	4.72233e-05	9.44421e-05
16	28482500	C	T	CLN3	1	21176	0	4.72233e-05	9.44421e-05
16	28489349	T	A	CLN3	1	21176	0	4.72233e-05	9.44421e-05
16	49730782	C	T	ZNF423	1	21176	0	4.72233e-05	9.44421e-05
16	49822685	T	G	ZNF423	1	21176	0	4.72233e-05	9.44421e-05
16	53622218	C	T	RPGRIP1L	1	21176	0	4.72233e-05	9.44421e-05
16	53636514	T	C	RPGRIP1L	1	21176	0	4.72233e-05	9.44421e-05
16	53645857	G	T	RPGRIP1L	1	21176	0	4.72233e-05	9.44421e-05
16	53687896	A	C	RPGRIP1L	1	21176	0	4.72233e-05	9.44421e-05
16	53692270	C	A	RPGRIP1L	1	21176	0	4.72233e-05	9.44421e-05
16	56497760	G	A	BBS2	1	21176	0	4.72233e-05	9.44421e-05
16	56499867	G	A	BBS2	1	21176	0	4.72233e-05	9.44421e-05
16	56502790	G	A	BBS2	1	21176	0	4.72233e-05	9.44421e-05
16	56506038	T	G	BBS2	1	21176	0	4.72233e-05	9.44421e-05
16	57901442	C	T	CNGB1	1	21176	0	4.72233e-05	9.44421e-05
16	57919139	C	T	CNGB1	1	21176	0	4.72233e-05	9.44421e-05
16	57919160	G	T	CNGB1	1	21176	0	4.72233e-05	9.44421e-05
16	72097715	C	T	DHX38	1	21176	0	4.72233e-05	9.44421e-05
16	72098785	C	T	DHX38	1	21176	0	4.72233e-05	9.44421e-05
16	77289306	G	A	ADAMTS18	1	21176	0	4.72233e-05	9.44421e-05
16	77291334	G	A	ADAMTS18	1	21176	0	4.72233e-05	9.44421e-05
16	77293126	G	A	ADAMTS18	1	21176	0	4.72233e-05	9.44421e-05
17	58206159	G	A	MKS1	1	21176	0	4.72233e-05	9.44421e-05
17	58206366	G	A	MKS1	1	21176	0	4.72233e-05	9.44421e-05
17	58214740	C	T	MKS1	1	21176	0	4.72233e-05	9.44421e-05
17	6425781	C	T	AIPL1	1	21176	0	4.72233e-05	9.44421e-05
17	6428317	C	T	AIPL1	1	21176	0	4.72233e-05	9.44421e-05
17	6433948	C	T	AIPL1	1	21176	0	4.72233e-05	9.44421e-05
17	65210573	C	T	RGS9	1	21176	0	4.72233e-05	9.44421e-05
17	65225140	C	T	RGS9	1	21176	0	4.72233e-05	9.44421e-05
17	68343668	C	T	ARSG	1	21176	0	4.72233e-05	9.44421e-05
17	8003768	G	C	GUCY2D	1	21176	0	4.72233e-05	9.44421e-05
17	8003965	G	A	GUCY2D	1	21176	0	4.72233e-05	9.44421e-05
17	8013918	C	T	GUCY2D	1	21176	0	4.72233e-05	9.44421e-05
17	81653197	G	A	PDE6G	1	21176	0	4.72233e-05	9.44421e-05
18	6975009	G	A	LAMA1	1	21176	0	4.72233e-05	9.44421e-05
19	7551361	G	C	PNPLA6	1	21176	0	4.72233e-05	9.44421e-05
19	7558948	G	A	PNPLA6	1	21176	0	4.72233e-05	9.44421e-05
19	7561510	G	A	PNPLA6	1	21176	0	4.72233e-05	9.44421e-05
20	10407713	G	A	MKKS	1	21176	0	4.72233e-05	9.44421e-05
20	10412625	A	G	MKKS	1	21176	0	4.72233e-05	9.44421e-05
20	10412806	T	C	MKKS	1	21176	0	4.72233e-05	9.44421e-05
20	21136484	C	T	KIZ	1	21176	0	4.72233e-05	9.44421e-05
20	21214702	T	G	KIZ	1	21176	0	4.72233e-05	9.44421e-05
20	2660551	G	A	IDH3B	1	21176	0	4.72233e-05	9.44421e-05
20	2660738	G	A	IDH3B	1	21176	0	4.72233e-05	9.44421e-05
20	35463587	C	T	CEP250	1	21176	0	4.72233e-05	9.44421e-05
20	35473997	C	T	CEP250	1	21176	0	4.72233e-05	9.44421e-05
20	35498693	C	T	CEP250	1	21176	0	4.72233e-05	9.44421e-05
20	3910664	C	T	PANK2	1	21176	0	4.72233e-05	9.44421e-05
22	41507877	C	T	ACO2	1	21176	0	4.72233e-05	9.44421e-05
22	50217966	G	A	TUBGCP6	1	21176	0	4.72233e-05	9.44421e-05
22	50218118	C	T	TUBGCP6	1	21176	0	4.72233e-05	9.44421e-05
22	50221196	G	A	TUBGCP6	1	21176	0	4.72233e-05	9.44421e-05
G	78262973	C	T	CEP78	1	21176	0	4.72233e-05	9.44421e-05
