## Supplementary material for "The Genetic Landscape and Epidemiological Characteristics of Inherited Retinal Diseases in the Chinese Population": sp1-4: Supplementary Table4.xlsx

### Sheet: Supplementary Table 4
Carrier frequencies of pathogenic AR-IRD variants in WBBC
Chr	Start	Ref	Alt	Gene	AC_WBBC	AN_WBBC	Assumed_nhomalt_WBBC	Variant_AF	Variant_CF
16	57923327	G	C	CNGB1	56	8960	0	0.00625	0.0124219
17	58206158	C	T	MKS1	40	8960	0	0.00446429	0.00888871
11	62357038	A	G	ASRGL1	35	8960	0	0.00390625	0.00778198
2	110125218	C	T	NPHP1	32	8960	0	0.00357143	0.00711735
1	216246592	A	C	USH2A	27	8960	0	0.00301339	0.00600862
1	94005469	C	T	ABCA4	22	8960	0	0.00245536	0.00489866
1	94030483	C	T	ABCA4	19	8960	0	0.00212054	0.00423208
2	110123964	C	G	NPHP1	19	8960	0	0.00212054	0.00423208
1	94077713	G	A	ABCA4	18	8960	0	0.00200893	0.00400979
4	186205204	A	C	CYP4V2	16	8960	0	0.00178571	0.00356505
8	54629679	C	T	RP1	13	8960	0	0.00145089	0.00289758
1	5874542	G	A	NPHP4	12	8960	0	0.00133929	0.00267498
6	64081870	C	T	EYS	12	8960	0	0.00133929	0.00267498
11	61956946	C	T	BEST1	12	8960	0	0.00133929	0.00267498
1	94047010	G	A	ABCA4	11	8960	0	0.00122768	0.00245234
6	64230600	C	T	EYS	11	8960	0	0.00122768	0.00245234
8	10607568	A	C	RP1L1	11	8960	0	0.00122768	0.00245234
1	94098799	G	A	ABCA4	10	8960	0	0.00111607	0.00222965
2	98396582	A	G	CNGA3	10	8960	0	0.00111607	0.00222965
6	63762583	G	A	EYS	10	8960	0	0.00111607	0.00222965
1	94030453	G	A	ABCA4	9	8960	0	0.00100446	0.00200691
4	15480729	T	A	CC2D2A	9	8960	0	0.00100446	0.00200691
17	38330331	G	A	GPR179	9	8960	0	0.00100446	0.00200691
1	216070197	C	T	USH2A	8	8960	0	0.000892857	0.00178412
10	84201915	G	A	CDHR1	8	8960	0	0.000892857	0.00178412
1	215877882	T	C	USH2A	7	8960	0	0.00078125	0.00156128
6	63720822	A	G	EYS	7	8960	0	0.00078125	0.00156128
7	92494357	A	G	PEX1	7	8960	0	0.00078125	0.00156128
1	216089088	C	T	USH2A	6	8960	0	0.000669643	0.00133839
1	94024978	G	A	ABCA4	6	8960	0	0.000669643	0.00133839
4	186208863	A	G	CYP4V2	6	8960	0	0.000669643	0.00133839
6	65402606	C	T	EYS	6	8960	0	0.000669643	0.00133839
11	17495678	C	A	USH1C	6	8960	0	0.000669643	0.00133839
11	8039018	C	T	TUB	6	8960	0	0.000669643	0.00133839
14	75882828	C	A	TTLL5	6	8960	0	0.000669643	0.00133839
16	57919139	C	T	CNGB1	6	8960	0	0.000669643	0.00133839
1	68431116	G	C	RPE65	5	8960	0	0.000558036	0.00111545
1	93998027	A	G	ABCA4	5	8960	0	0.000558036	0.00111545
6	10770205	G	T	MAK	5	8960	0	0.000558036	0.00111545
8	76983806	G	A	PEX2	5	8960	0	0.000558036	0.00111545
8	86667097	A	G	CNGB3	5	8960	0	0.000558036	0.00111545
11	77177627	C	T	MYO7A	5	8960	0	0.000558036	0.00111545
12	55721772	G	A	RDH5	5	8960	0	0.000558036	0.00111545
14	67726144	T	A	RDH12	5	8960	0	0.000558036	0.00111545
16	16159514	G	A	ABCC6	5	8960	0	0.000558036	0.00111545
1	216246741	G	A	USH2A	4	8960	0	0.000446429	0.000892459
8	67074295	A	T	CSPP1	4	8960	0	0.000446429	0.000892459
10	84248939	C	A	RGR	4	8960	0	0.000446429	0.000892459
11	67456191	C	T	CABP4	4	8960	0	0.000446429	0.000892459
11	67456365	G	A	CABP4	4	8960	0	0.000446429	0.000892459
15	31037739	G	A	TRPM1	4	8960	0	0.000446429	0.000892459
16	16163009	G	A	ABCC6	4	8960	0	0.000446429	0.000892459
17	38343787	C	T	GPR179	4	8960	0	0.000446429	0.000892459
17	81656583	T	G	PDE6G	4	8960	0	0.000446429	0.000892459
1	197435305	T	C	CRB1	3	8960	0	0.000334821	0.000669419
1	197435539	G	T	CRB1	3	8960	0	0.000334821	0.000669419
1	215674572	T	C	USH2A	3	8960	0	0.000334821	0.000669419
1	215879068	C	T	USH2A	3	8960	0	0.000334821	0.000669419
1	216097196	G	A	USH2A	3	8960	0	0.000334821	0.000669419
1	216246618	G	A	USH2A	3	8960	0	0.000334821	0.000669419
1	94008252	C	T	ABCA4	3	8960	0	0.000334821	0.000669419
3	132719800	G	A	NPHP3	3	8960	0	0.000334821	0.000669419
4	15574243	C	T	CC2D2A	3	8960	0	0.000334821	0.000669419
4	662597	C	T	PDE6B	3	8960	0	0.000334821	0.000669419
5	178986225	G	A	GRM6	3	8960	0	0.000334821	0.000669419
6	63726645	C	A	EYS	3	8960	0	0.000334821	0.000669419
6	63789144	C	G	EYS	3	8960	0	0.000334821	0.000669419
8	54628209	C	T	RP1	3	8960	0	0.000334821	0.000669419
8	86643866	G	A	CNGB3	3	8960	0	0.000334821	0.000669419
11	61393965	G	A	TMEM216	3	8960	0	0.000334821	0.000669419
11	61955137	G	T	BEST1	3	8960	0	0.000334821	0.000669419
11	61958194	C	T	BEST1	3	8960	0	0.000334821	0.000669419
11	77197555	G	A	MYO7A	3	8960	0	0.000334821	0.000669419
12	1884318	G	A	CACNA2D4	3	8960	0	0.000334821	0.000669419
12	1886370	G	T	CACNA2D4	3	8960	0	0.000334821	0.000669419
12	88058868	C	T	CEP290	3	8960	0	0.000334821	0.000669419
12	88111226	A	G	CEP290	3	8960	0	0.000334821	0.000669419
12	89425181	G	A	POC1B	3	8960	0	0.000334821	0.000669419
14	67724550	C	T	RDH12	3	8960	0	0.000334821	0.000669419
14	67729338	C	G	RDH12	3	8960	0	0.000334821	0.000669419
14	88824709	T	C	TTC8	3	8960	0	0.000334821	0.000669419
16	1511137	A	G	IFT140	3	8960	0	0.000334821	0.000669419
16	16154974	G	A	ABCC6	3	8960	0	0.000334821	0.000669419
17	74922905	C	T	USH1G	3	8960	0	0.000334821	0.000669419
20	3889497	A	G	PANK2	3	8960	0	0.000334821	0.000669419
1	197427547	T	C	CRB1	2	8960	0	0.000223214	0.000446329
1	197427741	G	C	CRB1	2	8960	0	0.000223214	0.000446329
1	211669152	G	A	NEK2	2	8960	0	0.000223214	0.000446329
1	215779923	A	G	USH2A	2	8960	0	0.000223214	0.000446329
1	215817002	C	A	USH2A	2	8960	0	0.000223214	0.000446329
1	215965451	G	T	USH2A	2	8960	0	0.000223214	0.000446329
1	216072910	G	A	USH2A	2	8960	0	0.000223214	0.000446329
1	68429788	G	T	RPE65	2	8960	0	0.000223214	0.000446329
1	94010911	T	A	ABCA4	2	8960	0	0.000223214	0.000446329
1	94043420	C	T	ABCA4	2	8960	0	0.000223214	0.000446329
1	94044733	G	A	ABCA4	2	8960	0	0.000223214	0.000446329
1	94055274	G	C	ABCA4	2	8960	0	0.000223214	0.000446329
1	94080697	G	A	ABCA4	2	8960	0	0.000223214	0.000446329
1	94113062	C	T	ABCA4	2	8960	0	0.000223214	0.000446329
1	9975672	C	T	NMNAT1	2	8960	0	0.000223214	0.000446329
1	9982570	C	T	NMNAT1	2	8960	0	0.000223214	0.000446329
2	15427745	G	A	NBAS	2	8960	0	0.000223214	0.000446329
2	181604081	T	C	CERKL	2	8960	0	0.000223214	0.000446329
2	201640915	G	A	TMEM237	2	8960	0	0.000223214	0.000446329
2	27380117	T	G	ZNF513	2	8960	0	0.000223214	0.000446329
2	73408724	C	T	ALMS1	2	8960	0	0.000223214	0.000446329
2	73449780	C	T	ALMS1	2	8960	0	0.000223214	0.000446329
2	98391958	C	T	CNGA3	2	8960	0	0.000223214	0.000446329
2	98396017	C	T	CNGA3	2	8960	0	0.000223214	0.000446329
2	98396209	C	T	CNGA3	2	8960	0	0.000223214	0.000446329
2	98396477	G	A	CNGA3	2	8960	0	0.000223214	0.000446329
2	98396755	G	A	CNGA3	2	8960	0	0.000223214	0.000446329
3	132682758	G	C	NPHP3	2	8960	0	0.000223214	0.000446329
3	50194120	G	T	GNAT1	2	8960	0	0.000223214	0.000446329
3	93893025	G	A	PROS1	2	8960	0	0.000223214	0.000446329
4	121852955	C	G	BBS7	2	8960	0	0.000223214	0.000446329
4	122743399	G	A	BBS12	2	8960	0	0.000223214	0.000446329
4	15533264	G	A	CC2D2A	2	8960	0	0.000223214	0.000446329
4	15560607	A	T	CC2D2A	2	8960	0	0.000223214	0.000446329
4	186208973	G	A	CYP4V2	2	8960	0	0.000223214	0.000446329
4	36308442	C	T	DTHD1	2	8960	0	0.000223214	0.000446329
4	656899	G	A	PDE6B	2	8960	0	0.000223214	0.000446329
4	662188	C	T	PDE6B	2	8960	0	0.000223214	0.000446329
5	149898362	C	G	PDE6A	2	8960	0	0.000223214	0.000446329
5	178986393	G	A	GRM6	2	8960	0	0.000223214	0.000446329
6	63762520	A	T	EYS	2	8960	0	0.000223214	0.000446329
6	63864185	C	T	EYS	2	8960	0	0.000223214	0.000446329
8	43159045	G	A	HGSNAT	2	8960	0	0.000223214	0.000446329
8	63086020	A	T	TTPA	2	8960	0	0.000223214	0.000446329
9	130699374	C	T	EXOSC2	2	8960	0	0.000223214	0.000446329
9	130699396	T	G	EXOSC2	2	8960	0	0.000223214	0.000446329
10	13283694	C	T	PHYH	2	8960	0	0.000223214	0.000446329
10	93634888	A	G	PDE6C	2	8960	0	0.000223214	0.000446329
11	117387381	C	T	CEP164	2	8960	0	0.000223214	0.000446329
11	117409030	T	C	CEP164	2	8960	0	0.000223214	0.000446329
11	17520946	C	T	USH1C	2	8960	0	0.000223214	0.000446329
11	17527332	C	T	USH1C	2	8960	0	0.000223214	0.000446329
11	46701049	T	C	ZNF408	2	8960	0	0.000223214	0.000446329
11	61956967	G	A	BEST1	2	8960	0	0.000223214	0.000446329
11	61958261	C	T	BEST1	2	8960	0	0.000223214	0.000446329
11	67455715	C	T	CABP4	2	8960	0	0.000223214	0.000446329
11	67456192	G	A	CABP4	2	8960	0	0.000223214	0.000446329
11	68348179	C	T	LRP5	2	8960	0	0.000223214	0.000446329
12	1879036	G	A	CACNA2D4	2	8960	0	0.000223214	0.000446329
12	55721469	G	A	RDH5	2	8960	0	0.000223214	0.000446329
12	55721760	G	A	RDH5	2	8960	0	0.000223214	0.000446329
12	76346594	G	C	BBS10	2	8960	0	0.000223214	0.000446329
12	88136717	G	A	CEP290	2	8960	0	0.000223214	0.000446329
14	21321257	A	G	RPGRIP1	2	8960	0	0.000223214	0.000446329
14	67724568	C	T	RDH12	2	8960	0	0.000223214	0.000446329
14	88416839	C	T	SPATA7	2	8960	0	0.000223214	0.000446329
15	31030982	C	T	TRPM1	2	8960	0	0.000223214	0.000446329
15	43385845	C	T	TUBGCP4	2	8960	0	0.000223214	0.000446329
15	43401734	C	T	TUBGCP4	2	8960	0	0.000223214	0.000446329
15	71811830	C	T	NR2E3	2	8960	0	0.000223214	0.000446329
15	71811831	G	A	NR2E3	2	8960	0	0.000223214	0.000446329
15	71813573	G	A	NR2E3	2	8960	0	0.000223214	0.000446329
16	1361871	G	C	GNPTG	2	8960	0	0.000223214	0.000446329
16	1586178	C	T	IFT140	2	8960	0	0.000223214	0.000446329
16	1602527	G	A	IFT140	2	8960	0	0.000223214	0.000446329
16	56510858	C	A	BBS2	2	8960	0	0.000223214	0.000446329
16	57915268	C	T	CNGB1	2	8960	0	0.000223214	0.000446329
17	6428362	G	A	AIPL1	2	8960	0	0.000223214	0.000446329
17	65197187	C	T	RGS9	2	8960	0	0.000223214	0.000446329
1	109606372	G	A	GNAT2	1	8960	0	0.000111607	0.000223189
1	19219697	C	A	EMC1	1	8960	0	0.000111607	0.000223189
1	197328605	G	A	CRB1	1	8960	0	0.000111607	0.000223189
1	197328806	G	A	CRB1	1	8960	0	0.000111607	0.000223189
1	197420998	A	G	CRB1	1	8960	0	0.000111607	0.000223189
1	197421659	T	C	CRB1	1	8960	0	0.000111607	0.000223189
1	197421825	T	A	CRB1	1	8960	0	0.000111607	0.000223189
1	197427453	G	C	CRB1	1	8960	0	0.000111607	0.000223189
1	197427497	T	A	CRB1	1	8960	0	0.000111607	0.000223189
1	197435015	G	A	CRB1	1	8960	0	0.000111607	0.000223189
1	197438659	G	A	CRB1	1	8960	0	0.000111607	0.000223189
1	197442284	G	A	CRB1	1	8960	0	0.000111607	0.000223189
1	197442293	G	A	CRB1	1	8960	0	0.000111607	0.000223189
1	215650650	T	C	USH2A	1	8960	0	0.000111607	0.000223189
1	215650713	G	A	USH2A	1	8960	0	0.000111607	0.000223189
1	215674365	C	A	USH2A	1	8960	0	0.000111607	0.000223189
1	215674446	C	T	USH2A	1	8960	0	0.000111607	0.000223189
1	215675213	C	T	USH2A	1	8960	0	0.000111607	0.000223189
1	215675331	A	G	USH2A	1	8960	0	0.000111607	0.000223189
1	215675336	C	T	USH2A	1	8960	0	0.000111607	0.000223189
1	215743336	C	T	USH2A	1	8960	0	0.000111607	0.000223189
1	215879090	C	G	USH2A	1	8960	0	0.000111607	0.000223189
1	215900100	C	T	USH2A	1	8960	0	0.000111607	0.000223189
1	215965470	G	A	USH2A	1	8960	0	0.000111607	0.000223189
1	215970674	G	A	USH2A	1	8960	0	0.000111607	0.000223189
1	216046430	C	T	USH2A	1	8960	0	0.000111607	0.000223189
1	216190312	G	A	USH2A	1	8960	0	0.000111607	0.000223189
1	216207413	G	A	USH2A	1	8960	0	0.000111607	0.000223189
1	216247228	T	C	USH2A	1	8960	0	0.000111607	0.000223189
1	216289375	G	A	USH2A	1	8960	0	0.000111607	0.000223189
1	216321879	T	C	USH2A	1	8960	0	0.000111607	0.000223189
1	216325540	C	T	USH2A	1	8960	0	0.000111607	0.000223189
1	216327655	C	T	USH2A	1	8960	0	0.000111607	0.000223189
1	216422150	G	A	USH2A	1	8960	0	0.000111607	0.000223189
1	46189457	C	A	POMGNT1	1	8960	0	0.000111607	0.000223189
1	46192396	C	T	POMGNT1	1	8960	0	0.000111607	0.000223189
1	5863955	G	A	NPHP4	1	8960	0	0.000111607	0.000223189
1	5905473	G	A	NPHP4	1	8960	0	0.000111607	0.000223189
1	68429835	G	A	RPE65	1	8960	0	0.000111607	0.000223189
1	68439559	A	T	RPE65	1	8960	0	0.000111607	0.000223189
1	68444533	G	A	RPE65	1	8960	0	0.000111607	0.000223189
1	68449896	G	A	RPE65	1	8960	0	0.000111607	0.000223189
1	94001104	T	A	ABCA4	1	8960	0	0.000111607	0.000223189
1	94001950	C	T	ABCA4	1	8960	0	0.000111607	0.000223189
1	94005461	G	A	ABCA4	1	8960	0	0.000111607	0.000223189
1	94010795	C	T	ABCA4	1	8960	0	0.000111607	0.000223189
1	94010868	C	T	ABCA4	1	8960	0	0.000111607	0.000223189
1	94042802	G	A	ABCA4	1	8960	0	0.000111607	0.000223189
1	94046943	T	C	ABCA4	1	8960	0	0.000111607	0.000223189
1	94055245	C	T	ABCA4	1	8960	0	0.000111607	0.000223189
1	94056722	A	G	ABCA4	1	8960	0	0.000111607	0.000223189
1	94062576	C	T	ABCA4	1	8960	0	0.000111607	0.000223189
1	94062581	C	T	ABCA4	1	8960	0	0.000111607	0.000223189
1	94062755	T	C	ABCA4	1	8960	0	0.000111607	0.000223189
1	94063157	C	T	ABCA4	1	8960	0	0.000111607	0.000223189
1	94080580	G	A	ABCA4	1	8960	0	0.000111607	0.000223189
1	94103071	C	T	ABCA4	1	8960	0	0.000111607	0.000223189
1	9943519	A	G	NMNAT1	1	8960	0	0.000111607	0.000223189
1	9982480	C	T	NMNAT1	1	8960	0	0.000111607	0.000223189
1	9982574	A	G	NMNAT1	1	8960	0	0.000111607	0.000223189
1	9982597	G	C	NMNAT1	1	8960	0	0.000111607	0.000223189
2	110123895	C	G	NPHP1	1	8960	0	0.000111607	0.000223189
2	110201437	G	A	NPHP1	1	8960	0	0.000111607	0.000223189
2	15475815	G	A	NBAS	1	8960	0	0.000111607	0.000223189
2	169487811	G	A	BBS5	1	8960	0	0.000111607	0.000223189
2	181558617	G	A	CERKL	1	8960	0	0.000111607	0.000223189
2	201632050	C	T	TMEM237	1	8960	0	0.000111607	0.000223189
2	233329526	G	A	SAG	1	8960	0	0.000111607	0.000223189
2	27447832	G	A	IFT172	1	8960	0	0.000111607	0.000223189
2	27453386	T	A	IFT172	1	8960	0	0.000111607	0.000223189
2	29071123	G	A	PCARE	1	8960	0	0.000111607	0.000223189
2	61839540	C	T	FAM161A	1	8960	0	0.000111607	0.000223189
2	63378385	C	T	WDPCP	1	8960	0	0.000111607	0.000223189
2	63484940	G	A	WDPCP	1	8960	0	0.000111607	0.000223189
2	73573290	C	T	ALMS1	1	8960	0	0.000111607	0.000223189
2	73602183	A	T	ALMS1	1	8960	0	0.000111607	0.000223189
2	98396018	G	A	CNGA3	1	8960	0	0.000111607	0.000223189
2	98396450	G	A	CNGA3	1	8960	0	0.000111607	0.000223189
2	98396476	C	T	CNGA3	1	8960	0	0.000111607	0.000223189
2	98396485	C	T	CNGA3	1	8960	0	0.000111607	0.000223189
2	98396575	G	A	CNGA3	1	8960	0	0.000111607	0.000223189
2	98396875	C	T	CNGA3	1	8960	0	0.000111607	0.000223189
2	98396876	G	A	CNGA3	1	8960	0	0.000111607	0.000223189
3	101319587	G	A	IMPG2	1	8960	0	0.000111607	0.000223189
3	121790112	G	A	IQCB1	1	8960	0	0.000111607	0.000223189
3	121797180	G	A	IQCB1	1	8960	0	0.000111607	0.000223189
3	132692760	A	G	NPHP3	1	8960	0	0.000111607	0.000223189
3	150972450	A	G	CLRN1	1	8960	0	0.000111607	0.000223189
3	196248261	G	A	PCYT1A	1	8960	0	0.000111607	0.000223189
3	93973917	G	A	PROS1	1	8960	0	0.000111607	0.000223189
4	109870067	C	T	LRIT3	1	8960	0	0.000111607	0.000223189
4	109870682	C	T	LRIT3	1	8960	0	0.000111607	0.000223189
4	122742532	C	T	BBS12	1	8960	0	0.000111607	0.000223189
4	122743519	G	A	BBS12	1	8960	0	0.000111607	0.000223189
4	127920743	G	A	MFSD8	1	8960	0	0.000111607	0.000223189
4	127921639	G	A	MFSD8	1	8960	0	0.000111607	0.000223189
4	15555210	G	A	CC2D2A	1	8960	0	0.000111607	0.000223189
4	15567713	C	T	CC2D2A	1	8960	0	0.000111607	0.000223189
4	15587930	G	A	CC2D2A	1	8960	0	0.000111607	0.000223189
4	15980457	G	C	PROM1	1	8960	0	0.000111607	0.000223189
4	15992257	G	C	PROM1	1	8960	0	0.000111607	0.000223189
4	15998384	C	A	PROM1	1	8960	0	0.000111607	0.000223189
4	16009012	A	T	PROM1	1	8960	0	0.000111607	0.000223189
4	16033377	G	A	PROM1	1	8960	0	0.000111607	0.000223189
4	186194504	T	A	CYP4V2	1	8960	0	0.000111607	0.000223189
4	186194538	C	T	CYP4V2	1	8960	0	0.000111607	0.000223189
4	186201343	G	A	CYP4V2	1	8960	0	0.000111607	0.000223189
4	186205232	G	A	CYP4V2	1	8960	0	0.000111607	0.000223189
4	186208972	C	T	CYP4V2	1	8960	0	0.000111607	0.000223189
4	186209215	C	T	CYP4V2	1	8960	0	0.000111607	0.000223189
4	186209239	G	A	CYP4V2	1	8960	0	0.000111607	0.000223189
4	36343676	C	A	DTHD1	1	8960	0	0.000111607	0.000223189
4	39228692	T	C	WDR19	1	8960	0	0.000111607	0.000223189
4	47936863	A	C	CNGA1	1	8960	0	0.000111607	0.000223189
4	47936954	G	A	CNGA1	1	8960	0	0.000111607	0.000223189
4	47937224	G	A	CNGA1	1	8960	0	0.000111607	0.000223189
4	47940775	G	A	CNGA1	1	8960	0	0.000111607	0.000223189
4	47952582	C	T	CNGA1	1	8960	0	0.000111607	0.000223189
4	625888	C	T	PDE6B	1	8960	0	0.000111607	0.000223189
4	6277531	C	T	WFS1	1	8960	0	0.000111607	0.000223189
4	6277579	C	T	WFS1	1	8960	0	0.000111607	0.000223189
4	6291367	G	A	WFS1	1	8960	0	0.000111607	0.000223189
4	6301899	G	A	WFS1	1	8960	0	0.000111607	0.000223189
4	670044	A	G	PDE6B	1	8960	0	0.000111607	0.000223189
5	149884549	G	A	PDE6A	1	8960	0	0.000111607	0.000223189
5	149895281	G	A	PDE6A	1	8960	0	0.000111607	0.000223189
5	149944499	C	A	PDE6A	1	8960	0	0.000111607	0.000223189
5	178986710	G	T	GRM6	1	8960	0	0.000111607	0.000223189
5	90558898	G	A	ADGRV1	1	8960	0	0.000111607	0.000223189
5	90683630	G	A	ADGRV1	1	8960	0	0.000111607	0.000223189
5	90716721	C	T	ADGRV1	1	8960	0	0.000111607	0.000223189
5	90724960	C	T	ADGRV1	1	8960	0	0.000111607	0.000223189
5	90791195	G	A	ADGRV1	1	8960	0	0.000111607	0.000223189
5	90791233	C	T	ADGRV1	1	8960	0	0.000111607	0.000223189
6	106602897	C	T	RTN4IP1	1	8960	0	0.000111607	0.000223189
6	106622936	C	T	RTN4IP1	1	8960	0	0.000111607	0.000223189
6	10803886	C	T	MAK	1	8960	0	0.000111607	0.000223189
6	135428670	C	T	AHI1	1	8960	0	0.000111607	0.000223189
6	135433187	C	T	AHI1	1	8960	0	0.000111607	0.000223189
6	135447022	G	A	AHI1	1	8960	0	0.000111607	0.000223189
6	135457660	G	A	AHI1	1	8960	0	0.000111607	0.000223189
6	42704568	C	T	PRPH2	1	8960	0	0.000111607	0.000223189
6	64590912	G	T	EYS	1	8960	0	0.000111607	0.000223189
6	64626186	G	T	EYS	1	8960	0	0.000111607	0.000223189
6	65057612	A	G	EYS	1	8960	0	0.000111607	0.000223189
6	65334996	C	A	EYS	1	8960	0	0.000111607	0.000223189
6	65405173	C	T	EYS	1	8960	0	0.000111607	0.000223189
6	79513298	C	G	LCA5	1	8960	0	0.000111607	0.000223189
7	33367863	G	A	BBS9	1	8960	0	0.000111607	0.000223189
7	92515518	T	C	PEX1	1	8960	0	0.000111607	0.000223189
7	92517968	G	A	PEX1	1	8960	0	0.000111607	0.000223189
7	92518231	G	A	PEX1	1	8960	0	0.000111607	0.000223189
7	92518994	C	A	PEX1	1	8960	0	0.000111607	0.000223189
7	92528431	C	T	PEX1	1	8960	0	0.000111607	0.000223189
8	10612126	G	A	RP1L1	1	8960	0	0.000111607	0.000223189
8	10612909	G	A	RP1L1	1	8960	0	0.000111607	0.000223189
8	10623146	G	T	RP1L1	1	8960	0	0.000111607	0.000223189
8	43182180	C	T	HGSNAT	1	8960	0	0.000111607	0.000223189
8	63065903	C	A	TTPA	1	8960	0	0.000111607	0.000223189
8	67074271	G	T	CSPP1	1	8960	0	0.000111607	0.000223189
9	100242648	C	T	INVS	1	8960	0	0.000111607	0.000223189
9	136431838	C	T	INPP5E	1	8960	0	0.000111607	0.000223189
9	136432562	C	T	INPP5E	1	8960	0	0.000111607	0.000223189
9	136433250	G	A	INPP5E	1	8960	0	0.000111607	0.000223189
9	136434769	C	T	INPP5E	1	8960	0	0.000111607	0.000223189
9	136434802	G	A	INPP5E	1	8960	0	0.000111607	0.000223189
9	2729498	G	A	KCNV2	1	8960	0	0.000111607	0.000223189
9	78253282	G	A	CEP78	1	8960	0	0.000111607	0.000223189
10	101020617	C	T	PDZD7	1	8960	0	0.000111607	0.000223189
10	101023988	C	T	PDZD7	1	8960	0	0.000111607	0.000223189
10	13278339	G	A	PHYH	1	8960	0	0.000111607	0.000223189
10	13288542	C	T	PHYH	1	8960	0	0.000111607	0.000223189
10	27223237	G	A	ACBD5	1	8960	0	0.000111607	0.000223189
10	54317414	G	A	PCDH15	1	8960	0	0.000111607	0.000223189
10	71725371	G	A	CDH23	1	8960	0	0.000111607	0.000223189
10	71778222	G	A	CDH23	1	8960	0	0.000111607	0.000223189
10	71785100	G	A	CDH23	1	8960	0	0.000111607	0.000223189
10	71785667	G	A	CDH23	1	8960	0	0.000111607	0.000223189
10	71791167	C	T	CDH23	1	8960	0	0.000111607	0.000223189
10	71793247	C	T	CDH23	1	8960	0	0.000111607	0.000223189
10	71810017	G	T	CDH23	1	8960	0	0.000111607	0.000223189
10	71812511	C	T	CDH23	1	8960	0	0.000111607	0.000223189
10	84208728	G	C	CDHR1	1	8960	0	0.000111607	0.000223189
10	93637064	G	A	PDE6C	1	8960	0	0.000111607	0.000223189
11	103113585	C	T	DYNC2H1	1	8960	0	0.000111607	0.000223189
11	103135727	C	T	DYNC2H1	1	8960	0	0.000111607	0.000223189
11	103143385	C	T	DYNC2H1	1	8960	0	0.000111607	0.000223189
11	103158916	C	T	DYNC2H1	1	8960	0	0.000111607	0.000223189
11	103199246	C	T	DYNC2H1	1	8960	0	0.000111607	0.000223189
11	103199373	G	A	DYNC2H1	1	8960	0	0.000111607	0.000223189
11	103223046	C	T	DYNC2H1	1	8960	0	0.000111607	0.000223189
11	103253384	C	T	DYNC2H1	1	8960	0	0.000111607	0.000223189
11	117371215	C	T	CEP164	1	8960	0	0.000111607	0.000223189
11	117409966	G	C	CEP164	1	8960	0	0.000111607	0.000223189
11	119341935	G	T	MFRP	1	8960	0	0.000111607	0.000223189
11	119342655	C	T	MFRP	1	8960	0	0.000111607	0.000223189
11	17526752	C	G	USH1C	1	8960	0	0.000111607	0.000223189
11	61951844	G	A	BEST1	1	8960	0	0.000111607	0.000223189
11	61951946	G	A	BEST1	1	8960	0	0.000111607	0.000223189
11	61957432	G	A	BEST1	1	8960	0	0.000111607	0.000223189
11	61962704	C	G	BEST1	1	8960	0	0.000111607	0.000223189
11	66515586	G	A	BBS1	1	8960	0	0.000111607	0.000223189
11	66519749	G	A	BBS1	1	8960	0	0.000111607	0.000223189
11	66526753	C	T	BBS1	1	8960	0	0.000111607	0.000223189
11	66526807	G	A	BBS1	1	8960	0	0.000111607	0.000223189
11	67455568	C	T	CABP4	1	8960	0	0.000111607	0.000223189
11	68386493	G	A	LRP5	1	8960	0	0.000111607	0.000223189
11	68386630	C	T	LRP5	1	8960	0	0.000111607	0.000223189
11	68386631	G	A	LRP5	1	8960	0	0.000111607	0.000223189
11	68406550	G	A	LRP5	1	8960	0	0.000111607	0.000223189
11	68436987	G	A	LRP5	1	8960	0	0.000111607	0.000223189
11	77156083	C	A	MYO7A	1	8960	0	0.000111607	0.000223189
11	77156776	T	C	MYO7A	1	8960	0	0.000111607	0.000223189
11	77156991	G	A	MYO7A	1	8960	0	0.000111607	0.000223189
11	77162977	A	G	MYO7A	1	8960	0	0.000111607	0.000223189
11	77190871	G	C	MYO7A	1	8960	0	0.000111607	0.000223189
11	77202298	A	G	MYO7A	1	8960	0	0.000111607	0.000223189
11	77203106	C	T	MYO7A	1	8960	0	0.000111607	0.000223189
11	77206107	C	T	MYO7A	1	8960	0	0.000111607	0.000223189
11	77211226	C	G	MYO7A	1	8960	0	0.000111607	0.000223189
11	8038874	A	G	TUB	1	8960	0	0.000111607	0.000223189
12	109581462	G	A	MVK	1	8960	0	0.000111607	0.000223189
12	109586765	C	T	MVK	1	8960	0	0.000111607	0.000223189
12	109595067	G	A	MVK	1	8960	0	0.000111607	0.000223189
12	110180428	C	T	IFT81	1	8960	0	0.000111607	0.000223189
12	123256924	C	T	C12orf65	1	8960	0	0.000111607	0.000223189
12	1793760	C	T	CACNA2D4	1	8960	0	0.000111607	0.000223189
12	55721848	G	A	RDH5	1	8960	0	0.000111607	0.000223189
12	88060995	C	T	CEP290	1	8960	0	0.000111607	0.000223189
12	88071848	T	A	CEP290	1	8960	0	0.000111607	0.000223189
12	88079202	G	A	CEP290	1	8960	0	0.000111607	0.000223189
12	88107013	T	A	CEP290	1	8960	0	0.000111607	0.000223189
12	88114573	A	C	CEP290	1	8960	0	0.000111607	0.000223189
12	88118673	G	T	CEP290	1	8960	0	0.000111607	0.000223189
12	88119155	G	A	CEP290	1	8960	0	0.000111607	0.000223189
12	88125264	C	A	CEP290	1	8960	0	0.000111607	0.000223189
13	113667441	C	T	GRK1	1	8960	0	0.000111607	0.000223189
13	113731233	G	A	GRK1	1	8960	0	0.000111607	0.000223189
13	113733027	C	A	GRK1	1	8960	0	0.000111607	0.000223189
14	21324647	C	T	RPGRIP1	1	8960	0	0.000111607	0.000223189
14	21330248	G	A	RPGRIP1	1	8960	0	0.000111607	0.000223189
14	24082758	G	A	NRL	1	8960	0	0.000111607	0.000223189
14	67724582	G	A	RDH12	1	8960	0	0.000111607	0.000223189
14	67724588	C	T	RDH12	1	8960	0	0.000111607	0.000223189
14	67726084	C	T	RDH12	1	8960	0	0.000111607	0.000223189
14	67727056	C	T	RDH12	1	8960	0	0.000111607	0.000223189
14	67727067	C	G	RDH12	1	8960	0	0.000111607	0.000223189
14	67727141	C	A	RDH12	1	8960	0	0.000111607	0.000223189
14	75745582	G	A	TTLL5	1	8960	0	0.000111607	0.000223189
14	88416725	C	T	SPATA7	1	8960	0	0.000111607	0.000223189
14	88416794	C	T	SPATA7	1	8960	0	0.000111607	0.000223189
14	88841558	G	A	TTC8	1	8960	0	0.000111607	0.000223189
15	31032792	C	T	TRPM1	1	8960	0	0.000111607	0.000223189
15	31042101	C	T	TRPM1	1	8960	0	0.000111607	0.000223189
15	31042102	G	A	TRPM1	1	8960	0	0.000111607	0.000223189
15	31076919	C	T	TRPM1	1	8960	0	0.000111607	0.000223189
15	71811783	G	T	NR2E3	1	8960	0	0.000111607	0.000223189
15	71811810	G	A	NR2E3	1	8960	0	0.000111607	0.000223189
15	71812334	A	G	NR2E3	1	8960	0	0.000111607	0.000223189
15	71812410	G	A	NR2E3	1	8960	0	0.000111607	0.000223189
15	72695183	C	T	BBS4	1	8960	0	0.000111607	0.000223189
15	78111233	T	C	CIB2	1	8960	0	0.000111607	0.000223189
16	1524850	G	C	IFT140	1	8960	0	0.000111607	0.000223189
16	1524860	G	A	IFT140	1	8960	0	0.000111607	0.000223189
16	1557966	C	T	IFT140	1	8960	0	0.000111607	0.000223189
16	1602588	C	A	IFT140	1	8960	0	0.000111607	0.000223189
16	16155037	C	T	ABCC6	1	8960	0	0.000111607	0.000223189
16	16157722	G	A	ABCC6	1	8960	0	0.000111607	0.000223189
16	16159556	G	A	ABCC6	1	8960	0	0.000111607	0.000223189
16	16178919	C	T	ABCC6	1	8960	0	0.000111607	0.000223189
16	16178935	G	A	ABCC6	1	8960	0	0.000111607	0.000223189
16	16178950	C	T	ABCC6	1	8960	0	0.000111607	0.000223189
16	28477879	T	C	CLN3	1	8960	0	0.000111607	0.000223189
16	49730782	C	T	ZNF423	1	8960	0	0.000111607	0.000223189
16	53636514	T	C	RPGRIP1L	1	8960	0	0.000111607	0.000223189
16	53687862	C	T	RPGRIP1L	1	8960	0	0.000111607	0.000223189
16	56502799	G	A	BBS2	1	8960	0	0.000111607	0.000223189
16	56506137	G	A	BBS2	1	8960	0	0.000111607	0.000223189
16	56519784	T	G	BBS2	1	8960	0	0.000111607	0.000223189
16	57248644	G	A	ARL2BP	1	8960	0	0.000111607	0.000223189
16	57903821	C	T	CNGB1	1	8960	0	0.000111607	0.000223189
16	57904873	T	C	CNGB1	1	8960	0	0.000111607	0.000223189
16	57912938	G	T	CNGB1	1	8960	0	0.000111607	0.000223189
16	57964482	C	G	CNGB1	1	8960	0	0.000111607	0.000223189
16	77291388	G	A	ADAMTS18	1	8960	0	0.000111607	0.000223189
16	77293259	C	G	ADAMTS18	1	8960	0	0.000111607	0.000223189
17	38327218	C	T	GPR179	1	8960	0	0.000111607	0.000223189
17	38330187	G	A	GPR179	1	8960	0	0.000111607	0.000223189
17	38335031	A	T	GPR179	1	8960	0	0.000111607	0.000223189
17	38343081	G	A	GPR179	1	8960	0	0.000111607	0.000223189
17	38343309	G	A	GPR179	1	8960	0	0.000111607	0.000223189
17	6428419	C	T	AIPL1	1	8960	0	0.000111607	0.000223189
17	6434005	C	T	AIPL1	1	8960	0	0.000111607	0.000223189
17	6435104	T	C	AIPL1	1	8960	0	0.000111607	0.000223189
17	65225140	C	T	RGS9	1	8960	0	0.000111607	0.000223189
17	65225356	C	T	RGS9	1	8960	0	0.000111607	0.000223189
17	68401417	C	T	ARSG	1	8960	0	0.000111607	0.000223189
17	8004067	C	T	GUCY2D	1	8960	0	0.000111607	0.000223189
17	81653209	G	A	PDE6G	1	8960	0	0.000111607	0.000223189
18	7024388	C	T	LAMA1	1	8960	0	0.000111607	0.000223189
19	47836260	C	T	CRX	1	8960	0	0.000111607	0.000223189
19	47836261	G	A	CRX	1	8960	0	0.000111607	0.000223189
19	47836335	G	C	CRX	1	8960	0	0.000111607	0.000223189
19	7556709	C	T	PNPLA6	1	8960	0	0.000111607	0.000223189
19	7561510	G	A	PNPLA6	1	8960	0	0.000111607	0.000223189
20	10412806	T	C	MKKS	1	8960	0	0.000111607	0.000223189
20	10413258	G	T	MKKS	1	8960	0	0.000111607	0.000223189
20	25308460	G	A	ABHD12	1	8960	0	0.000111607	0.000223189
20	35479291	C	T	CEP250	1	8960	0	0.000111607	0.000223189
20	3889545	G	T	PANK2	1	8960	0	0.000111607	0.000223189
22	50226290	G	A	TUBGCP6	1	8960	0	0.000111607	0.000223189
